# Learning Health System for implementation, scale-up, and sustainment: A systematic review to consolidate guidance for improvement

**DOI:** 10.1101/2025.09.24.25336590

**Authors:** Cassandra Lane, Sam McCrabb, Heidi Turon, Caitlin Bialek, Lucy Couper, Magdalena Wilczynska, Samantha Gray, Courtney Barnes, Madeleine Fee, Tanja Kuchenmüller, Davi Mamblona Marques Romao, Luke Wolfenden

**Affiliations:** School of Medicine and Public Health, The University of Newcastle, Newcastle NSW; Australia; Hunter New England Population Health, Hunter New England Area Health Service, Newcastle NSW; Australia; National Centre of Implementation Science, The University of Newcastle, Newcastle NSW; Australia; Hunter Medical Research Institute, New Lambton Heights NSW; Australia; Research for Health Science Division, World Health Organization

**Keywords:** Learning Health System, Implementation, Scale-up, Sustainment, Evidence Synthesis, Framework Synthesis

## Abstract

**Background:** Learning Health Systems (LHSs) enhance the integration of research and health service delivery by generating timely, contextually relevant evidence to guide decision-making and continuous improvement. Although various LHS frameworks exist, practical guidance for operationalising LHSs to support the implementation of health interventions remains limited. This systematic review aimed to consolidate existing guidance to identify the supportive infrastructure (pillars) and improvement processes (steps) required to improve the implementation (including scale up or sustainment) of health programs, policies, or practices.

**Methods:** We systematically searched five academic databases and grey literature sources for documents describing LHSs, as well as process models, guidelines, or tools for improving implementation, scale-up, or sustainment of health interventions. Title, abstract, and full-text screening were conducted independently by two reviewers. Data were synthesised separately for pillars and steps. Framework synthesis was used as the first analytic stage to identify pillars and steps, starting with a codebook informed by an existing LHS framework and refined iteratively throughout the coding process. Thematic Synthesis was then used to identify patterns and concepts within each pillar and step.

**Findings:** From 12,151 records and 25 websites, 96 unique guidance documents were included. Six Pillars were identified as important to operationalise LHS improvement processes: 1-Interest holder engagement, 2-Workforce development and capacity, 3-Evidence surveillance and synthesis, 4-Data collection and management, 5-Governance and organisational processes, and 6-Cross-cutting infrastructure. The improvement process was comprised of 10 ‘Steps’ across three LHS phases: Phase 1) Knowledge to Practice -Identify and understand the problem; Decide and plan for action; Assess and build capacity; Pilot; Phase 2) Practice to Data - Execute the action; Collect data; Monitor and respond; Phase 3) Data to Knowledge-Analyse and evaluate; Disseminate; and Decide (continue, adapt, or cease improvement efforts). Despite the diversity in purpose and context across included documents, the consolidated steps and pillars were conceptually consistent, suggesting a shared foundation. Some contextual variation in emphasis and operationalisation was noted, particularly among guidance focused on scale-up or sustainment.

**Conclusions:** This review synthesised diverse guidance to consolidate LHS pillars and improvement steps to better implement, scale or sustain health interventions. The findings offer a structured yet adaptable approach for operationalising LHSs focused on implementation, scale-up, and sustainment. These findings will inform forthcoming WHO guidance and support efforts to strengthen health systems through more systematic and responsive use of evidence.
