## Supplementary File 3. Characteristics of included documents for "Learning Health System for implementation, scale-up, and sustainment: A systematic review to consolidate guidance for improvement"

### Sheet: Appendix for paper
Guidance name	Reference	Year Published	World Income Level guidance originated in	Purpose of the guidance	Intendend audience	Discipline guidance originated in	Level implementation is occurring	Number of steps	Applied in LMIC
Academic Learning Health System (aLHS) Framework	Rosenthal GE, McClain DA, High KP, Easterling D, Sharkey A, Wagenknecht LE, O'Byrne C, Woodside R, Houston TK. The Academic Learning Health System: A Framework for Integrating the Multiple Missions of Academic Medical Centers. Acad Med. 2023 Sep 1;98(9):1002-1007. doi: 10.1097/ACM.0000000000005259. Epub 2023 Apr 25. PMID: 37099650; PMCID: PMC10453356.	2023	High	LHS	Multiple	Learning Health Systems	Local or organisational policy, program, guideline	6	No
Ace Star Model	Stevens, K.R., 2002. Ace Star Model of EBP: Knowledge Transformation. Academic Center for Evidence-Based Practice. The University of Texas Health Science Center at San Antonio.	2002	High	Implementation	Clinicians	Health & Public Health	Local or organisational policy, program, guideline	5	No
ADAPTE Process	The ADAPTE Collaboration (2009). The ADAPTE Process: Resource Toolkit for Guideline Adaptation. Version 2.0. Available from: http://www.g-i-n.net.	2007	High	Adapting	Multiple	Health & Public Health	National or State policy, regulation, law	24	No
Advancing Research & Clinical practice through close Collaboration (ARCC)	Melnyk, B. M., Fineout-Overholt, E., Giggleman, M., & Choy, K. (2017). A test of the ARCC© Model improves implementation of evidence-based practice, healthcare culture, and patient outcomes. Worldviews on Evidence-Based Nursing, 14(1), 5–9. https://doi.org/10.1111/wvn.12189	2005	High	Implementation	Clinicians	Unclear	Local or organisational policy, program, guideline	4	No
AIM	Belansky ES, Cutforth N, Chavez R, Crane LA, Waters E, Marshall JA. Adaptedintervention mapping: a strategic planning process for increasing physical activity and healthy eating opportunities in schools via environment and policy change. J Sch Health. (2013) 83:194–205.	2005	High	Implementation	School teachers	Health & Public Health	Local or organisational policy, program, guideline	11	No
ARC organisational and community intervention mode	Glisson C, Schoenwald SK: The ARC organizational and community intervention strategy for implementing evidence-based children's mental health treatments. Ment Health Serv Res 2005, 7:243-259	2005	High	Implementation	Clinicians	Health & Public Health	Local or organisational policy, program, guideline	4	No
ATTC Network Model of Technology	Addiction Technology Transfer Center (ATTC) Network Technology Transfer Workgroup: Research to practice in addiction treatment: key terms and a field-driven model of technology transfer. J Subst Abuse Treat 2011, 41:169-178.	2011	High	Implementation	Multiple	Health & Public Health	Local or organisational policy, program, guideline	6	No
Breakthrough series Model	Institute for Healthcare Improvement. The breakthrough series IHI’s collaborative model for achieving breakthrough improvement. Cambridge: IHI; 2003.	1995	High	Implementation	Clinicians	Health & Public Health	Local or organisational policy, program, guideline	8	Yes
Clinical Technology Implementation Model	Hart C, Weathers E. Near-infrared technology for improved PIVC placement: a clinical technology implementation model. Br J Nurs. 2024 Apr 4;33(7):S10-S17. doi: 10.12968/bjon.2024.33.7.S10. PMID: 38578938.	Unclear, article published in 2024 but looks like this was developed in a project not described in this paper.	High	Implementation	Clinicians	Health & Public Health	Local or organisational policy, program, guideline	4	No
Collaborative intervention mapping framework	Cabassa, L.J., Druss, B., Wang, Y. et al. Collaborative planning approach to inform the implementation of a healthcare manager intervention for hispanics with serious mental illness: a study protocol. Implementation Sci 6, 80 (2011). https://doi.org/10.1186/1748-5908-6-80 https://implementationscience.biomedcentral.com/articles/10.1186/1748-5908-6-80	2011	High	Implementation	Clinicians	Health & Public Health	Local or organisational policy, program, guideline	5	No
Collaborative Model of knowledge Translation in	Baumbusch JL, Kirkham SR, Khan KB, McDonald H, Semeniuk P, Tan E, Anderson JM: Pursuing common agendas: a collaborative model for knowledge translation between research and practice in clinical settings. Res Nurs Health 2008, 31:130-140.	2008	High	Implementation	Multiple	Health & Public Health	Local or organisational policy, program, guideline	5	No
Competitive Intelligence Process	Farley HF, Freyn S. Competitive intelligence: A precursor to a learning health system. Health Services Management Research. 2023;36(1):82-88. doi:10.1177/09514848211065470	2023	High	LHS	Clinicians	Health & Public Health	Local or organisational policy, program, guideline	5	No
Conceptual framework for designing and implementing health promotion programmes in schools	Pearson, M., Chilton, R., Wyatt, K. et al. Implementing health promotion programmes in schools: a realist systematic review of research and experience in the United Kingdom. Implementation Sci 10, 149 (2015). https://doi.org/10.1186/s13012-015-0338-6	2015	High	Implementation	Multiple	Health & Public Health	Local or organisational policy, program, guideline	4	No
Conceptual framework for value-creating learning health systems	Menear, M., Blanchette, MA., Demers-Payette, O. et al. A framework for value-creating learning health systems. Health Res Policy Sys 17, 79 (2019). https://doi.org/10.1186/s12961-019-0477-3	2019	High	LHS	Clinicians	Learning Health Systems	Local or organisational policy, program, guideline	3	No
Core Implementation Components	Fixsen DL, Blase KA, Naoom SF, Wallace F: Core implementation components. Res Soc Work Pract 2009, 19:531-540.	2009	High	Implementation	Clinicians	Health & Public Health	Local or organisational policy, program, guideline	7	No
Critical Realism & the Arts Research Utilization Model	Kontos PC, Poland BD: Mapping new theoretical and methodological terrain for knowledge translation: contributions from critical realism and the arts. Implement Sci 2009, 4:1.	2009	High	Implementation	Clinicians	Health & Public Health	Local or organisational policy, program, guideline	3	No
Design and development, Testing earlyiterations, Testing for effectiveness, Integration and implementation (DoTTI)	Smits R, Bryant J, Sanson-Fisher R, Tzelepis F, Henskens F, Paul C, et al. Tailored and integrated Web-based tools for improving psychosocial outcomes of cancer patients: the DoTTI development framework. J Med Internet Res 2014 Mar14;16(3):e76 [FREE Full text] [doi: 10.2196/jmir.2849] [Medline: 24641991]	2014	High	Implementation	Multiple	Health & Public Health	Local or organisational policy, program, guideline	4	No
Eight-step framework based on project management	Fischler, I., Riahi, S., Stuckey, M.I. et al. Implementation of a clinical practice guideline for schizophrenia in a specialist mental health center: an observational study. BMC Health Serv Res 16, 372 (2016). https://doi.org/10.1186/s12913-016-1618-9	2016	High	Implementation	Clinicians	Health & Public Health	Local or organisational policy, program, guideline	8	No
EPIS framework	Aarons GA, Hurlburt M, Horwitz SM. Advancing a conceptual model of evidence-based practice implementation in public service sectors. Adm Policy Ment Health Ment Health Serv Res. 2011;38(1):4–23.	2010	High	Implementation	Multiple	Implementation Science	Both	4	No
EquIR (Equity based framework for implementation research)	Eslava-Schmalbach, J., Garzón-Orjuela, N., Elias, V. et al. Conceptual framework of equity-focused implementation research for health programs (EquIR). Int J Equity Health 18, 80 (2019). https://doi.org/10.1186/s12939-019-0984-4 https://equityhealthj.biomedcentral.com/articles/10.1186/s12939-019-0984-4	2019	Low.Middle	Equity	Academics	Implementation Science	Both	6	Yes
Evidence based guidance development	Rajit, D., Johnson, A., Callander, E. et al. Learning health systems and evidence ecosystems: a perspective on the future of evidence-based medicine and evidence-based guideline development. Health Res Policy Sys 22, 4 (2024). https://doi.org/10.1186/s12961-023-01095-2	2024	High	LHS	Clinicians	Health & Public Health	Local or organisational policy, program, guideline	4	No
Evidence ecosystem for impact framework	Evidence, policy, impact. WHO guide for evidence-informed decision-making. Geneva: World Health Organization; 2021. Licence: CC BY-NC-SA 3.0 IGO	2021	HIC and LMIC	Implementation	Governments/Policymakers	Health & Public Health	National or State policy, regulation, law	7	Yes
Fixsen Stages of Implementation	Fixsen, D. Naoom, S., Blase, K., Friedman, R., & Wallace, F. (2005). Implementation research: A synthesis of the literature. Tampa, FL: University of South Florida, The Louis de la parte Florida Mental health Institute, Department of Child & Family Studies.	2005	High	Implementation	Multiple	Health & Public Health	Both	6	No
Framework of Dissemination in Health Services	Mendel P, Meredith LS, Schoenbaum M, Sherbourne CD, Wells KB: Interventions in organizational and community context: a framework for building evidence on dissemination and implementation in health services research. Adm Policy Ment Health 2008, 35:21-37."	2008	High	Implementation	Multiple	Health & Public Health	Local or organisational policy, program, guideline	6	No
Getting to implementation model (GTI)	Yakovchenko, V., Rogal, S. S., Goodrich, D. E., Lamorte, C., Neely, B., Merante, M., Gibson, S., Scott, D., McCurdy, H., Nobbe, A., Morgan, T. R., & Chinman, M. J. (2023). Getting to implementation: Adaptation of an implementation playbook. Frontiers in public health, 10, 980958. https://doi.org/10.3389/fpubh.2022.980958	2023	High	Implementation	Clinicians	Health & Public Health	Local or organisational policy, program, guideline	7	No
Getting to outcomes	Chinman, M., Acosta, J.D., Ebener, P.A., Sigel, C., and Keith, J. (2016). Getting to Outcomes® guide for teen pregnancy prevention. Available: https://www.rand.org/content/dam/rand/pubs/tools/TL100/TL199/RAND_ TL199.pdf.	2000	High	Implementation	Public Health practitioner	Health & Public Health	Local or organisational policy, program, guideline	10	No
Going to Full Scale	Barker PM, Reid A, Schall MW. A framework for scaling up health interventions: lessons from large-scale improvement initiatives in Africa. Implement Sci. 2016;11:12.	2016	High	Scale-up	Multiple	Implementation Science	National or State policy, regulation, law	4	Yes
Implementation process model	Parker, G., Kastner, M., Born, K., & Berta, W. (2021). Development of an implementation process model: a Delphi study. BMC Health Services Research, 21, 1-12.	2021	High	Implementation	Clinicians	Implementation Science	Both	9	No
Institute for Healthcare Improvement Model for Improvement framework	Lee, C.S. and Larson, D.B., 2014. Beginner’s guide to practice quality improvement using the model for improvement. Journal of the American College of Radiology, 11(12), pp.1131-1136.	1980s	High	Implementation	Clinicians	Health & Public Health	Local or organisational policy, program, guideline	7	No
Integrate, Design, Assess, and Share (IDEAS) framework	Mummah SA, Robinson TN, King AC, Gardner CD, Sutton S. IDEAS (Integrate, Design, Assess, and Share): A Framework and Toolkit of Strategies for the Development of More Effective Digital Interventions to Change Health Behavior. J Med Internet Res 2016 Dec 16;18(12):e317 [FREE Full text] [doi: 10.2196/jmir.5927] [Medline: 27986647]	2016	High	Implementation	Multiple	Health & Public Health	Local or organisational policy, program, guideline	10	No
Integrated 2 phase TCU approach to strategic system change	Lehman WE, Simpson DD, Knight DK, Flynn PM: Integration of treatment innovation planning and implementation: strategic process models and organizational challenges. Psychol Addict Behav 2011, 25:252.	2011	High	Implementation	Clinicians	Health & Public Health	Local or organisational policy, program, guideline	8	No
Integrated theory of change	National Academies of Sciences, Engineering, and Medicine. (2019). Fostering healthy mental, emotional, and behavioral development in children and youth: A national agenda. The National Academies Press. https://doi.org/10.17226/25201	2019	High	Scale-up	Multiple	Implementation Science	National or State policy, regulation, law	5	No
Interagency Collaborative Team (ICT) process model	Hurlburt M, Aarons GA, Fettes D, Willging C, Gunderson L, Chaffin MJ. Interagency Collaborative Team Model for Capacity Building to Scale-Up Evidence-Based Practice. Child Youth Serv Rev. 2014 Apr;39:160-168. doi: 10.1016/j.childyouth.2013.10.005. PMID: 27512239; PMCID: PMC4976939.		High	Implementation	Multiple	Health & Public Health	Both	14	No
Iowa Model - original	Titler MG, Kleiber C, Steelman VI, Goode CO, Rakel B, Barry-Walker JE, Small SU, Buckwalter K. Infusing research into practice to promote quality care. Nursing Research. 1994 Sep 1;43(5):307-13.	1994	High	Implementation	Clinicians	Health & Public Health	Local or organisational policy, program, guideline	9	No
Iowa Model - Revision 1	Titler, M.G., Kleiber, C., Steelman, V.J., Rakel, B.A., Budreau, G., Everett, L.Q., Buckwalter, K.C., Tripp-Reimer, T. and Goode, C.J., 2001. The Iowa model of evidence-based practice to promote quality care. Critical care nursing clinics of North America, 13(4), pp.497-509.	1994	High	Implementation	Clinicians	Health & Public Health	Local or organisational policy, program, guideline	11	No
Iowa Model- Revised 2	Iowa Model Collaborative. (2017). Iowa Model of Evidence_x0002_Based Practice: Revisions and validation. Worldviews on Evidence-Based Nursing, 14(3), 175–182. https://doi.org/10.1111/wvn.12223 Cullen, L., & Adams, S. (2012). Planning for implementation of evidence-based practice. Journal of Nursing Administration, 42(4), 222–230.	2015	High	Implementation	Clinicians	Health & Public Health	Local or organisational policy, program, guideline	10	No
JBI Implementation Framework - 7 phase process model	Porritt K, McArthur A, Lockwood C, Munn Z (Editors). JBI Handbook for Evidence Implementation. JBI, 2020. Available from: https://implementationmanual.jbi.global . https://doi.org/10.46658/JBIMEI-20-01		High	Implementation	Clinicians	Health & Public Health	Both	7	No
JBI's Practical Application of Clinical Evidence System (PACES) and Getting Research into Practice (GRiP) evidence application (2)	Porritt K, McArthur A, Lockwood C, Munn Z (Eds): JBI hand_x0002_book for evidence implementation. Adelaide: JBI, 2020. Available from: https://implementationmanual.jbi.global. https://jbi-global-wiki.refined.site/space/JHEI https://doi. org/10.46658/JBIMEI-20-01	2020	High	Implementation	Clinicians	Health & Public Health	Both	3	No
John Hopkins Nursing Evidence Based Practice (JHNEBP) Model	Mori, Candy. “Implementing Evidence-Based Practice to Reduce Infections Following Arthroplasty.” Orthopedic nursing vol. 34,4 (2015): 188-94; quiz 195-6. doi:10.1097/NOR.0000000000000157	2022	High	Implementation	Clinicians	Health & Public Health	Local or organisational policy, program, guideline	18	No
John Hopkins Quality and Safety Research Group translating	Pronovost PJ, Berenholtz SM, Needham DM: Translating evidence into practice: a model for large scale knowledge translation. BMJ 2008, 337:963-965.	2008	High	Implementation	Clinicians	Health & Public Health	Local or organisational policy, program, guideline	8	No
Knowledge-to-Action Model (KTA)	Graham ID, Logan J, Harrison MB, et al. Lost in knowledge translation: Time for a map? J Contin Educ Health Prof 2006;26:13e24.	2006	High	Implementation	Multiple	Implementation Science	Local or organisational policy, program, guideline	8	No
Kotters 8-step change model	Kotter, J. P. (2007). Leading change: Why transformation efforts fail. Harvard Business Review, 85(1), 96–103	1995	High	Implementation	Business people	Business/Engineering	Local or organisational policy, program, guideline	8	No
Kurt Lewin's change model (Unfreeze-Change-Refreeze model)	Lewin, K. (1947). Group Decision and Social Change	1947	High	Implementation	Business people	Unclear	Local or organisational policy, program, guideline	3	No
Lean Six Sigma uses DMAIC	Bertolaccini L, Viti A, Terzi A. The statistical point of view of quality: the lean six sigma methodology. J Thorac Dis 2015;7:E66–8.	Unclear, originated from Six Sigma in 1986 and the Lean Strategy attributed to Taiichi Ohno.	High	Implementation	Business people	Business/Engineering	Local or organisational policy, program, guideline	5	No
Learning collaboratives (LCs)	Kopelovich, S. L., Hughes, M., Monroe-DeVita, M. B., Peterson, R., Cather, C., & Gottlieb, J. (2019). Statewide implementation of cognitive behavioral therapy for psychosis through a learning collaborative model. Cognitive and Behavioral Practice, 26(3), 439-452.	Unclear	High	Implementation	Multiple	Health & Public Health	Local or organisational policy, program, guideline	3	No
Learning Evaluation Model	Balasubramanian BA, Cohen DJ, Davis MM, et al. Learning evaluation: blending quality improvement and implementation research methods to study Healthcare innovations. Implement Sci 2015;10:31. doi:10.1186/s13012-015-0219-z	2015	High	Implementation	Multiple	Implementation Science	Local or organisational policy, program, guideline	5	No
Learning Health System Action Framework	Robert J. Reid, Walter P. Wodchis, Kerry Kuluski, Nakia K. Lee-Foon, John N. Lavis, Laura C. Rosella, Laura Desveaux, Actioning the Learning Health System: An applied framework for integrating research into health systems, SSM - Health Systems, Volume 2, 2024, 100010, ISSN 2949-8562, https://doi.org/10.1016/j.ssmhs.2024.100010.	2024	High	LHS	Multiple	Learning Health Systems	Both	5	No
Learning Health System Model	Strosher H, Hainstock T, Karsten S, et al. Patient-oriented research: An essential driver of learning health system capacity development. Healthcare Management Forum. 2024;37(4):283-289. doi:10.1177/08404704241235601	2024	High	LHS	Multiple	Health & Public Health	Both	3	No
LHS Architectural Framework	Lessard, L., Michalowski, W., Fung-Kee-Fung, M. et al. Architectural frameworks: defining the structures for implementing learning health systems. Implementation Sci 12, 78 (2017). https://doi.org/10.1186/s13012-017-0607-7	2017	High	LHS	Multiple	Health & Public Health	Both	6	No
LHS for chronic disease prevention	Wolfenden L, Wiggers J, Barnes C, et al. Learning health systems to implement chronic disease prevention programs: A novel framework and perspectives from an Australian health service. Learn Health Sys. 2024; 8(4):e10466. doi:10.1002/lrh2.10466	2024	High	LHS	Multiple	Learning Health Systems	Both	3	No
Logic model for supporting the implementation	Aldridge, W.A., II, Boothroyd, R.I., Veazey, C.A., Powell, B.J., Murray, D.W., and Prinz, R.J. (2016). Ensuring active implementation support for North Carolina counties scaling the Triple P system of interventions. Chapel Hill: Frank Porter Graham Child Development Institute, University of North Carolina at Chapel Hill.	2016	High	Scale-up	Clinicians	Implementation Science	Local or organisational policy, program, guideline	4	No
Model for evidence-based practice change	Rosswurm, M. A., & Larrabee, J. H. (1999). A model for change to evidence-based practice. Image--the journal of nursing scholarship, 31(4), 317–322. https://doi.org/10.1111/j.1547-5069.1999.tb00510.x	1999	High	Implementation	Clinicians	Health & Public Health	Local or organisational policy, program, guideline	6	No
Monash Centre for Health Research and Implementation (MCHRI) knowledge translation framework	Robinson T, Skouteris H, Melder A, Bailey C, Morris H, Garad R, Teede HJ. Application of Monash Centre for Health Research and Implementation Framework to the Development of Polycycstic Ovary Syndrome Guideline: A Case Study on Implementation. Semin Reprod Med. 2018 Jan;36(1):13-18. doi: 10.1055/s-0038-1667311. Epub 2018 Sep 6. PMID: 30189446.	2017	High	Implementation	Clinicians	Health & Public Health	Both	6	No
Monash Partners Learning Health System Framework	Teede, H., Jones, A., Enticott,J., Johnson, A. 2020. A Learning Health System: Learning together for better health. https://doi.org/10.26180/14821791	2020	High	LHS	Multiple	Health & Public Health	Both	8	No
Mountain Model	Waldrop, J. & Dunlap, J. (2024). The Mountain Model for Evidence-Based Practice Quality Improvement Initiatives. AJN, American Journal of Nursing, 124 (5), 32-37. doi: 10.1097/01.NAJ.0001014540.57079.72.	2024	High	Implementation	Clinicians	Health & Public Health	Local or organisational policy, program, guideline	5	No
Multisystem model of knowledge integration and translation	Palmer D, Kramlich D: An introduction to the multisystem model of knowledge integration and translation. ANS Adv Nurs Sci 2011, 34:29-38.	2011	High	Implementation	Clinicians	Health & Public Health	Local or organisational policy, program, guideline	6	No
Organizational model for improvement with translation to practice	Polancich, S. (2017). Developing an Organizational Model for Improvement: From Translation to Practice. Journal for Healthcare Quality, 39 (1), 28-33. doi: 10.1097/JHQ.0000000000000076.	2017	High	Implementation	Multiple	Health & Public Health	Local or organisational policy, program, guideline	4	No
PDSA	Taylor MJ, McNicholas C, Nicolay C, Darzi A, Bell D, Reed JE. Systematic review of the application of the plan-do-study-act method to improve quality in healthcare. BMJ Qual Saf. 2014;23(4):290–8.	Unclear - originates from industry and Walter Shewhart and Edward Deming’s articulation of iterative processes which eventually became known as the four stages of PDSA	High	Implementation	Multiple	Business/Engineering	Both	4	No
Phases of the essential public health functions evaluation and strengthening exercise	Pan American Health Organization. Implementation of the essential public health functions in the Americas: Evaluation and strengthening of capacities. Washington, D.C.: PAHO; 2024. Available from: https://doi. org/10.37774/9789275128992.	2024	HIC and LMIC	Implementation	Governments/Policymakers	Health & Public Health	Both	4	Yes
Pipeline model of Implementation Science	Luke, D. A., Powell, B. J., & Paniagua-Avila, A. (2024). Bridges and Mechanisms: Integrating Systems Science Thinking into Implementation Research. Annual review of public health, 45(1), 7–25. https://doi.org/10.1146/annurev-publhealth-060922-040205	2024	High	Implementation	Multiple	Health & Public Health	Both	6	No
Point of care quality improvement (POCQI) guidelines	Towards maternal and newborn survival in the WHO South-East Asia Region . Implementation experience of the who SEARO model of point-of-care quality improvement (POCQI). New Delhi: World Health Organization, Regional Office for South-East Asia, 2020.	2020	Low.Middle	Implementation	Clinicians	Health & Public Health	Both	4	Yes
Pragmatic adaptation steps CPG implementation steps	McGowan, J., Muratov, S., Tsepke, A., Issina, A., Slawecki, E., & Lang, E. S. (2016). Clinical practice guidelines were adapted and implemented meeting country-specific requirements--the example of kazakhstan. Journal of Clinical Epidemiology, 69, 8-15. doi:https://doi.org/10.1016/j.jclinepi.2015.05.001	2016	HIC and LMIC	Adapting	Multiple	Health & Public Health	Both	5	Yes
Process for the use of evidence-based practice	Reavy K, Tavernier S: Nurses reclaiming ownership of their practice: implementation of an evidence-based practice model and process. J Contin Educ Nur 2008, 39:166-172.	2008	High	Implementation	Clinicians	Health & Public Health	Local or organisational policy, program, guideline	6	No
Quality Implementation Framework (QIF)	Meyers DC, Durlak JA, Wandersman A. The quality implementation framework: a synthesis of critical steps in the implementation process. Am J Community Psychol (2012) 50(3–4):462–80. doi:10.1007/s10464-012-9522-x	2012	High	Implementation	Multiple	Implementation Science	Local or organisational policy, program, guideline	14	No
Regional Action Framework on Communication for Health	Regional Action Framework on Communication for Health: A vision for using communication to improve public health in the Western Pacific Region. Manila: World Health Organization Regional Office for the Western Pacific; 2024. Licence: CC BY-NC-SA 3.0 IGO.	2024	Low.Middle	Implementation	Multiple	Health & Public Health	National or State policy, regulation, law	6	Yes
Replicating Effective Programs Framework (REP)	Kilbourne AM, Neumann MS, Pincus HA, Bauer MS, Stall R: Implementing evidence-based interventions in health care: application of the replicating effective programs framework. Implement Sci 2007, 2:42.	2007	High	Implementation	Clinicians	Health & Public Health	Local or organisational policy, program, guideline	15	No
Rogers - Innovation-Decision Process	Sahin, I. (2006) Detailed Review of Rogers’ Diffusion of Innovations Theory and Educational Technology-Related Studies Based on Rogers’ Theory. The Turkish Online Journal of Educational Technology, 5, 14-23.	2003	High	Implementation	Academics	Business/Engineering	Local or organisational policy, program, guideline	5	No
Scaling up management (SUM) framework	Kohl R, Cooley L. Scaling up—a conceptual and operational framework. Washington, DC: Management Systems International; 2003.	2006	Low.Middle	Scale-up	Public Health practitioner	Implementation Science	Local or organisational policy, program, guideline	3	Yes
Scaling up population health interventions a guide	Centre for Epidemiology and Evidence. Increasing the Scale of Population Health Interventions: A Guide. Evidence and Evaluation Guidance Series, Population and Public Health Division. Sydney: NSW Ministry of Health; 2023.	2023	High	Scale-up	Multiple	Implementation Science	Local or organisational policy, program, guideline	4	No
SEAchange model for Sustainable, Effective and Appropriate evidence-based change in health services	Harris C, Turner T, Wilkinson F. SEAchange: Guide to a pragmatic evidence-based approach to Sustainable, Effective and Appropriate change in health services. 2015. Available from: http://arrow.monash.edu.au/hdl/1959.1/1225377. Accessed: 13 June 2017.	2005	High	Sustainability	Clinicians	Health & Public Health	Local or organisational policy, program, guideline	4	No
SHIFT-Evidence framework	Reed JE, Howe C, Doyle C et al. Simple rules for evidence translation in complex systems: a qualitative study. BMC Med 2018;16:92.	2018	High	Implementation	Clinicians	Health & Public Health	Local or organisational policy, program, guideline	12	No
Six components to implement Health in All Policies	World Health Organization. Regional Office for South-East Asia. (‎2014)‎. Regional Framework on health in all policies for South-East Asia. WHO Regional Office for South-East Asia. https://iris.who.int/handle/10665/205765	2014	Low.Middle	Implementation	Governments/Policymakers	Health & Public Health	National or State policy, regulation, law	6	Yes
Six-phase approach to developing the BENEFIT implementation strategy	IJzerman, R.V., van der Vaart, R., Breeman, L.D. et al. An iterative approach to developing a multifaceted implementation strategy for a complex eHealth intervention within clinical practice. BMC Health Serv Res 23, 1455 (2023). https://doi.org/10.1186/s12913-023-10439-1	2023	High	Implementation	Clinicians	Health & Public Health	Local or organisational policy, program, guideline	6	No
Spicer N, et al. (pulled from #2209 review)	Spicer N, Bhattacharya D, Dimka R, Fanta F, Mangham-Jefferies L, Schellenberg J, et al. “Scaling-up is a craft not a science”: Catalysing scale-up of innovations in Ethiopia, India and Nigeria. Soc Sci Med. 2014;121:30–8.	2014	Low.Middle	Scale-up	Governments/Policymakers	Health & Public Health	National or State policy, regulation, law	11	Yes
Steps in building an EBP Program	MacRobert M: A leadership focus on evidence-based practice: tools for successful implementation. Prof Case Manag 2008, 13:97-101.	2008	High	Implementation	Clinicians	Implementation Science	Local or organisational policy, program, guideline	5	No
Steps in consideration of equity for guideline development and implementation	Eslava-Schmalbach J, Mosquera P, Alzate JP, Pottie K, Welch V, Akl EA, Jull J, Lang E, Katikireddi SV, Morton R, Thabane L, Shea B, Stein AT, Singh J, Florez ID, Guyatt G, Schünemann H, Tugwell P. Considering health equity when moving from evidence-based guideline recommendations to implementation: a case study from an upper-middle income country on the GRADE approach. Health Policy Plan. 2017 De…	2017	Low.Middle	Equity	Multiple	Health & Public Health	National or State policy, regulation, law	9	Yes
Structure of the guidelines program as part of the	Pan American Health Organization. Strengthening national evidence-informed guideline programs. A tool for adapting and implementing guidelines in the Americas. Washington, D.C.: PAHO; 2018.	2018	HIC and LMIC	Implementation	Multiple	Implementation Science	Both	4	Yes
Sustainability Planning Model	Johnson K, Hays C, Center H, Daley C: Building capacity and sustainable prevention innovations: a sustainability planning model. Eval Program Plann 2004, 27:135-149.	2004	High	Sustainability	Public Health practitioner	Implementation Science	Both	5	No
Systems Analysis and Improvement Approach (SAIA)	Sherr K, Gimbel S, Rustagi A, et al. Systems analysis and improvement to optimize pMTCT (SAIA): a cluster randomized trial. Implement Sci. 2014;9:55.	2014	HIC and LMIC	Implementation	Clinicians	Business/Engineering	Local or organisational policy, program, guideline	5	Yes
TCI’s Implementation Support Core Competencies	Khan, S., Manalili, K., Moore, J. E., & The Center for Implementation. (2024). TCI’s implementation support core competencies and functions. https://thecenterforimplementation.com/toolbox/core-competencies	2024	High	Implementation	Implementation support practitioners	Implementation Science	Local or organisational policy, program, guideline	10	No
TCU Program Change Model	Simpson DD, Flynn PM: Moving innovations into treatment: a stage-based approach to program change. J Subst Abuse Treat 2007, 33:111-120.	2007	High	Implementation	Clinicians	Health & Public Health	Local or organisational policy, program, guideline	4	No
The 2001 Stetler Model of research utilization to facilitate EBP	Stetler, C. B. (2001). Updating the Stetler Model of research utilization to facilitate evidence_x0002_based practice. Nurs Outlook, 49(6), 272-9. doi:10.1067/mno.2001.120517	1976	High	Implementation	Clinicians	Health & Public Health	Local or organisational policy, program, guideline	5	No
The Change Book	Addiction Technology Transfer Centers. The change book: A blueprint for technology transfer: Second Edition. 2010.	2000	High	Implementation	Multiple	Business/Engineering	Both	10	No
The Collaborative Service Design Playbook	Joy Parkinson, Kristen Clark & Tegan McIntosh (17 May 2023): The Collaborative Service Design Playbook to plan, design, and implement sustainable health services for impact, Health Marketing Quarterly, DOI: 10.1080/07359683.2023.2211853	2023	High	Multiple	Clinicians	Health & Public Health	Local or organisational policy, program, guideline	12	No
The Essential Public Health Functions	The Essential Public Health Functions in the Americas: A Renewal for the 21st Century. Conceptual Framework and Description. Washington, D.C.: Pan American Health Organization; 2020. License: CC BY-NC-SA 3.0 IGO.	2020	HIC and LMIC	Multiple	Governments/Policymakers	Health & Public Health	National or State policy, regulation, law	4	Yes
The intervention selection toolbox	Zipfel N, Groenewoud AS, Rensing BJWM, Daeter EJ, Dijksman LM, Dambrink JHE, et al. Selecting interventions to improve patient-relevant outcomes in health care for aortic valve disease - The Intervention Selec - tion Toolbox. BMC Health Serv Res. 2020;20:232	2020	High	Implementation	Clinicians	Health & Public Health	Local or organisational policy, program, guideline	6	No
The Learning Health System Framework	Foley, T., & Vale, L. (2022). A framework for understanding, designing, developing and evaluating learning health systems. Learning health systems, 7(1), e10315. https://doi.org/10.1002/lrh2.10315	2022	High	LHS	Multiple	Learning Health Systems	Both	3	No
The learning health systems, health services research and clinical practice framework	Annaswamy, T. M., Grover, P., Douglas, N. F., Poploski, K. M., Anderson, C. A., Clark, M. A., Flores, A. M., Hafner, B. J., Hoffman, J. M., Kinney, A. R., Ressel, K., Sánchez, J., Whitten, M. J., Resnik, L., & McDonough, C. M. (2024). Relevance of learning health systems to physiatrists and its synergy with implementation science: A commentary. PM & R : the journal of injury, function, and rehabi…	2024	High	LHS	Clinicians	Learning Health Systems	Local or organisational policy, program, guideline	3	No
The Patient Safety Adoption Framework	Moyal-Smith, R. , Margo, J. , Maloney, F. , Boulanger, J. , Lautner, P. , Folcarelli, P. & Benjamin, E. (2023). The Patient Safety Adoption Framework: A Practical Framework to Bridge the Know-Do Gap. Journal of Patient Safety, 19 (4), 243-248. doi: 10.1097/PTS.0000000000001118	2023	High	Implementation	Public Health practitioner	Learning Health Systems	Local or organisational policy, program, guideline	5	No
The planning process	World Health Organization. Regional Office for the Western Pacific. (‎1979)‎. Guidelines for the health manpower development process within country health programmes and national health plans. WHO Regional Office for the Western Pacific. https://iris.who.int/handle/10665/206863	1979	No information	Implementation	Governments/Policymakers	Health & Public Health	National or State policy, regulation, law	5	No
The Synthesis Model for the Process of De-adoption	Niven, D., Mrklas, K. J., Holodinsky, J.K., Straus, S. E., Hemmelgarn, B. R., Jeffs, L. P., & Stelfox, H. T. (2015). Toward understanding the de-adoption of low-value clinical practices: A scoping review. BMC Medicine, 13, 1–21. https://doi.org/10.1186/s12916-015-0488-z	2015	High	De-adoption	Academics	Health & Public Health	Local or organisational policy, program, guideline	7	No
The Toolkit Implementation of Best Practice Guidelines (2nd ed) created by the Registered Nurses' Association of Ontario (RNOA)	Registered Nurses’ Association of Ontario (RNAO). Toolkit: Implementation of Best Practice Guidelines. 2nd ed. Toronto, ON: Registered Nurses’ Association of Ontario; 2012	2001	High	Implementation	Clinicians	Health & Public Health	Local or organisational policy, program, guideline	7	No
The Victorian Innovation Reform Impact Assessment Framework [50](pulled from #3456 review)	Department of Health, Victorian Government. Victorian innovation and reform impact assessment framework, 2012. Available at: https://www.health.vic.gov.au/reform-and-innovation/victorian-innovation-and-reform-impact-assessmentframework (accessed January 5, 2022).	2011	High	Sustainability	Clinicians	Health & Public Health	Local or organisational policy, program, guideline	5	No
Three Phase Implementation Model	Carey M, Buchan H, Sanson-Fisher R: The cycle of change: implementing best-evidence clinical practice. Int J Qual Health Care 2009, 21:37-43.	2009	High	Implementation	Clinicians	Health & Public Health	Local or organisational policy, program, guideline	3	No
Tyler collaborative model for evidence-based practice	Olade RA: Strategic collaborative model for evidence-based nursing practice. Worldviews Evid Based Nurs 2004, 1:60-68.	2004	High	Implementation	Clinicians	Health & Public Health	Local or organisational policy, program, guideline	6	No
WHO Expandnet (pulled from #2209 review)	WHO Expandnet World Health Organization. Nine steps for developing a scaling-up strategy. 2010. Available at: http://www.who.int/reproductivehealth/publications/ strategic_approach/9789241500319/en/.	2010	HIC and LMIC	Scale-up	Public Health practitioner	Health & Public Health	National or State policy, regulation, law	9	Yes
