## Supplementary File 4. Pillars coding per document for "Learning Health System for implementation, scale-up, and sustainment: A systematic review to consolidate guidance for improvement"

### Sheet: frequency count
	PILLAR 1. PRACTICE DATA COLLECTION & MANAGEMENT	Data collection infrastructure	Data management and analysis infrastructure	PILLAR 2. WORKFORCE DEVELOPMENT & CAPACITY	HR staffing initiatives	Training mechanisms	Mentoring structures	PILLAR 3. GOVERNANCE & ORGANISATIONAL PROCESSES	Culture and leadership	Organisational structures	Regulations and standards	PILLAR 4. EVIDENCE SURVEILLANCE & SYNTHESIS	Evidence surveillance infrastructure	Evidence synthesis infrastructure	PILLAR 5. PARTNERSHIPS, STAKEHOLDER & CONSUMER ENGAGEMENT	Consultation	Collaboration and partnerships	PILLAR 6. CROSS-CUTTING INFRASTRUCTURE	Communication systems	Funding and resources	Personnel and expertise	Tools	Total
Academic Learning Health System (aLHS) Framework	2	1	1	2	0	2	0	2	0	2	0	2	1	1	1	0	1	7	2	2	2	1	32
Ace Star Model	0	0	0	0	0	0	0	0	0	0	0	3	2	2	0	0	0	1	1	0	0	0	9
ADAPTE Process	0	0	0	0	0	0	0	6	0	4	2	5	5	0	7	6	1	22	4	1	5	14	82
Advancing Research & Clinical practice through close Collaboration (ARCC)	1	1	0	8	1	5	3	2	1	1	0	0	0	0	0	0	0	2	0	0	1	1	27
AIM	0	0	0	2	0	2	1	3	0	3	1	2	2	0	4	1	3	12	3	3	7	4	53
ARC organisational and community intervention mode	0	0	0	1	0	1	0	4	3	2	0	0	0	0	3	0	3	7	2	3	3	0	32
ATTC Network Model of Technology	1	1	0	2	1	2	0	0	0	0	0	0	0	0	1	0	1	3	0	2	1	0	15
Breakthrough series Model	2	2	1	5	2	3	0	4	2	2	0	0	0	0	5	0	5	5	3	0	2	1	44
Clinical Technology Implementation Model	4	4	1	5	3	1	1	8	6	2	3	0	0	0	1	0	1	9	3	2	2	4	60
Collaborative intervention mapping framework	1	0	1	2	0	2	0	4	0	3	1	1	0	1	4	1	3	4	1	0	3	0	32
Collaborative Model of knowledge Translation in	0	0	0	0	0	0	0	3	3	0	0	0	0	0	2	1	1	4	2	1	1	0	18
Competitive Intelligence Process	11	6	7	5	1	2	2	10	8	3	1	6	1	5	1	1	0	11	6	3	3	0	93
Conceptual framework for designing and implementing health promotion programmes in schools	0	0	0	4	0	2	2	7	4	0	3	0	0	0	3	1	2	6	1	1	4	0	40
Conceptual framework for value-creating learning health systems	6	3	4	4	1	3	0	12	3	2	7	0	0	0	2	0	2	14	2	7	6	0	78
Core Implementation Components	2	1	1	7	5	2	1	3	2	1	1	0	0	0	1	0	1	5	1	2	2	0	38
Critical Realism & the Arts Research Utilization Model	1	1	0	0	0	0	0	1	1	1	0	0	0	0	0	0	0	4	3	0	1	0	13
Design and development, Testing earlyiterations, Testing for effectiveness, Integration and implementation (DoTTI)	2	2	1	2	0	2	0	4	0	3	1	2	2	1	6	2	5	6	3	0	2	1	47
Eight-step framework based on project management	3	2	2	0	0	0	0	2	0	2	0	0	0	0	2	0	2	9	4	1	1	4	34
EPIS framework	0	0	0	3	2	1	0	10	4	3	5	2	2	0	9	1	8	14	5	6	2	2	79
EquIR (Equity based framework for implementation research)	0	0	0	0	0	0	0	0	0	0	0	0	0	0	0	0	0	0	0	0	0	0	0
Evidence based guidance development	4	4	0	0	0	0	0	1	1	0	0	3	1	2	0	0	0	0	0	0	0	0	16
Evidence ecosystem for impact framework	9	9	4	1	0	1	0	3	2	1	0	15	11	4	4	0	4	23	10	0	1	13	115
Fixsen Stages of Implementation	0	0	0	2	1	1	0	0	0	0	0	0	0	0	1	0	1	5	0	3	0	2	16
Framework of Dissemination in Health Services	2	2	0	0	0	0	0	5	2	2	1	1	0	1	1	0	1	10	5	4	1	0	38
Getting to implementation model (GTI)	2	3	1	2	0	2	0	1	1	1	1	0	0	0	2	0	2	7	2	0	3	3	33
Getting to outcomes	4	4	2	2	0	1	1	2	2	0	0	0	0	0	1	1	0	14	0	1	1	12	48
Going to Full Scale	9	9	3	3	0	1	3	8	6	1	1	1	1	0	1	0	1	4	3	0	3	1	59
Implementation process model	0	0	0	0	0	0	0	0	0	0	0	1	1	0	0	0	0	13	1	0	5	7	28
Institute for Healthcare Improvement Model for Improvement framework	2	2	0	0	0	0	0	0	0	0	0	0	0	0	0	0	0	0	0	0	0	0	4
Integrate, Design, Assess, and Share (IDEAS) framework	1	1	0	0	0	0	0	1	0	1	0	0	0	0	3	1	2	7	4	2	2	0	25
Integrated 2 phase TCU approach to strategic system change	3	3	0	2	0	2	0	4	3	1	0	0	0	0	0	0	0	12	0	3	1	8	42
Integrated theory of change	11	8	4	8	2	6	0	5	5	0	0	3	3	0	11	0	11	16	4	0	11	1	109
Interagency Collaborative Team (ICT) process model	0	0	0	5	0	2	3	2	2	0	0	0	0	0	3	0	3	7	4	1	2	0	34
Iowa Model - original	0	0	0	1	1	0	0	8	4	3	2	5	5	0	1	1	0	6	6	0	3	0	46
Iowa Model - Revision 1	2	2	1	3	0	3	0	2	2	0	0	3	1	2	2	1	1	6	3	2	1	0	37
Iowa Model- Revised 2	1	1	0	0	0	0	0	3	2	0	1	1	1	0	3	1	2	5	1	0	1	3	26
JBI Implementation Framework - 7 phase process model	3	3	2	6	4	3	0	16	13	1	2	1	1	0	7	1	6	19	9	4	10	1	112
JBI's Practical Application of Clinical Evidence System (PACES) and Getting Research into Practice (GRiP) evidence application	0	0	0	1	0	1	0	2	2	0	0	1	1	0	0	0	0	7	4	1	2	1	23
John Hopkins Nursing Evidence Based Practice (JHNEBP) Model	1	1	1	0	0	0	0	1	1	0	0	1	0	1	1	0	1	3	0	0	1	2	15
John Hopkins Quality and Safety Research Group translating	0	0	0	0	0	0	0	2	2	0	0	0	0	0	0	0	0	4	0	0	2	2	12
Knowledge-to-Action Model (KTA)	0	0	0	1	0	1	0	1	0	0	1	1	1	0	0	0	0	5	3	1	0	1	16
Kotters 8-step change model	0	0	0	1	1	0	0	7	6	1	0	0	0	0	0	0	0	7	5	0	1	1	30
Kurt Lewin's change model (Unfreeze-Change-Refreeze model)	0	0	0	0	0	0	0	0	0	0	0	0	0	0	0	0	0	0	0	0	0	0	0
Lean Six Sigma uses DMAIC	1	1	1	0	0	0	0	3	1	1	1	0	0	0	0	0	0	2	0	0	0	2	13
Learning collaboratives (LCs)	0	0	0	6	0	5	1	1	1	1	0	0	0	0	4	3	2	7	2	1	3	1	38
Learning Evaluation Model	9	6	4	0	0	0	0	4	2	2	0	0	0	0	2	0	2	5	3	0	1	1	41
Learning Health System Action Framework	8	7	1	2	1	1	1	16	4	7	5	8	1	7	15	0	15	22	4	7	6	6	144
Learning Health System Model	1	1	1	1	0	0	1	6	3	2	1	0	0	0	0	0	0	6	2	2	2	1	30
LHS Architectural Framework	8	4	4	0	0	0	0	3	2	1	0	0	0	0	1	0	1	8	1	3	2	2	40
LHS for chronic disease prevention	7	5	3	4	1	2	0	8	2	3	2	5	2	3	6	0	6	10	1	2	8	0	80
Logic model for supporting the implementation	2	1	1	6	1	4	2	7	5	0	3	2	2	1	7	1	7	20	3	1	8	9	93
Model for evidence-based practice change	2	2	1	1	0	1	0	2	1	0	1	7	3	4	2	0	2	8	3	3	0	2	45
Monash Centre for Health Research and Implementation (MCHRI) knowledge translation framework	1	1	1	0	0	0	0	1	0	0	1	5	1	4	5	2	4	6	4	0	2	0	38
Monash Partners Learning Health System Framework	8	5	5	0	0	0	0	2	1	0	1	1	1	0	2	0	2	3	1	1	1	0	34
Mountain Model	0	0	0	0	0	0	0	0	0	0	0	2	2	0	0	0	0	4	1	0	0	3	12
Multisystem model of knowledge integration and translation	0	0	0	0	0	0	0	4	3	0	1	0	0	0	0	0	0	4	1	2	1	0	16
Organizational model for improvement with translation to practice	1	0	1	0	0	0	0	1	0	1	0	1	0	1	0	0	0	4	0	0	0	4	14
PDSA	3	3	1	0	0	0	0	0	0	0	0	0	0	0	0	0	0	0	0	0	0	0	7
Phases of the essential public health functions evaluation and strengthening exercise	1	0	1	2	2	1	0	8	2	4	3	1	1	0	2	0	2	18	3	6	4	7	68
Pipeline model of Implementation Science	1	1	0	0	0	0	0	1	0	1	0	0	0	0	0	0	0	4	2	1	0	1	12
Point of care quality improvement (POCQI) guidelines	1	1	0	4	0	4	0	1	1	0	0	0	0	0	0	0	0	3	0	0	1	2	18
Pragmatic adaptation steps CPG implementation steps	1	1	0	3	0	3	0	3	1	0	2	3	1	2	7	4	3	11	2	0	2	7	56
Process for the use of evidence-based practice	0	0	0	2	0	1	2	2	0	2	0	0	0	0	0	0	0	9	4	0	4	1	27
Quality Implementation Framework (QIF)	0	0	0	0	0	0	0	0	0	0	0	0	0	0	0	0	0	3	0	1	1	1	6
Regional Action Framework on Communication for Health	5	5	1	1	0	1	0	0	0	0	0	2	2	0	3	0	3	8	3	1	1	3	39
Replicating Effective Programs Framework (REP)	2	2	1	6	1	5	0	1	0	1	0	0	0	0	3	0	3	13	3	2	2	6	51
Rogers - Innovation-Decision Process	0	0	0	1	0	1	0	0	0	0	0	0	0	0	0	0	0	4	1	3	0	0	10
Scaling up management (SUM) framework	3	3	1	5	2	1	2	7	4	3	1	0	0	0	5	2	3	33	9	7	8	11	110
Scaling up population health interventions a guide	3	2	1	3	0	2	1	4	3	1	0	2	2	0	5	0	5	9	3	1	2	4	53
SEAchange model for Sustainable, Effective and Appropriate evidence-based change in health services	2	2	0	0	0	0	0	0	0	0	0	1	1	0	0	0	0	6	0	0	5	1	18
SHIFT-Evidence framework	0	0	0	0	0	0	0	0	0	0	0	0	0	0	0	0	0	0	0	0	0	0	0
Six components to implement Health in All Policies	0	0	0	0	0	0	0	3	2	2	1	2	1	1	2	1	2	7	1	1	1	4	31
Six-phase approach to developing the BENEFIT implementation strategy	0	0	0	0	0	0	0	0	0	0	0	0	0	0	0	0	0	1	0	0	0	1	2
Spicer N, et al. (pulled from #2209 review)	0	0	0	0	0	0	0	1	1	0	0	0	0	0	2	0	2	4	0	2	1	1	14
Steps in building an EBP Program	1	1	0	2	1	1	0	4	3	0	1	1	1	0	1	0	1	8	2	1	2	3	34
Steps in consideration of equity for guideline development and implementation	0	0	0	0	0	0	0	0	0	0	0	0	0	0	2	0	2	7	2	1	0	4	18
Structure of the guidelines program as part of the	2	2	0	1	0	1	0	3	2	0	1	0	0	0	4	0	4	14	3	3	1	8	49
Sustainability Planning Model	0	0	0	2	0	2	0	10	6	2	2	0	0	0	1	0	1	10	0	2	3	5	46
Systems Analysis and Improvement Approach (SAIA)	0	0	0	0	0	0	0	0	0	0	0	0	0	0	0	0	0	0	0	0	0	0	0
TCI’s Implementation Support Core Competencies	12	12	3	2	0	2	0	2	1	1	0	3	2	1	3	0	3	15	6	1	5	3	77
TCU Program Change Model	2	1	1	1	0	1	0	3	2	1	0	1	1	0	0	0	0	5	1	3	0	1	24
The 2001 Stetler Model of research utilization to facilitate EBP	2	2	1	1	0	1	0	2	0	0	2	1	1	0	1	0	1	5	2	0	2	2	26
The Change Book	2	2	1	11	2	8	2	7	3	3	1	2	2	0	4	0	4	32	14	9	5	5	119
The Collaborative Service Design Playbook	2	2	1	0	0	0	0	2	1	1	0	0	0	0	2	1	1	11	1	1	2	7	35
The Essential Public Health Functions	0	0	0	6	2	4	0	10	2	4	5	2	2	0	4	0	4	9	2	6	0	1	63
The intervention selection toolbox	0	0	0	0	0	0	0	0	0	0	0	0	0	0	0	0	0	0	0	0	0	0	0
The Learning Health System Framework	5	3	2	0	0	0	0	11	3	5	4	2	2	0	3	0	3	19	1	4	5	10	82
The learning health systems, health services research and clinical practice framework	9	5	6	3	0	2	1	10	1	4	5	3	2	1	2	0	2	9	1	3	3	2	74
The Manpower planning process	3	3	1	8	6	2	0	11	0	7	4	3	2	1	1	0	1	17	1	5	2	9	87
The Patient Safety Adoption Framework	3	3	1	1	1	0	0	6	5	1	0	0	0	0	3	0	3	3	1	0	2	0	33
The Synthesis Model for the Process of De-adoption	0	0	0	0	0	0	0	1	0	0	1	1	1	0	1	0	1	3	0	2	0	1	12
The Toolkit Implementation of Best Practice Guidelines (2nd ed) created by the Registered Nurses' Association of Ontario (RNOA)	4	3	3	12	5	8	1	19	6	8	5	3	2	2	4	0	4	43	6	14	7	19	178
The Victorian Innovation Reform Impact Assessment Framework [50](pulled from #3456 review)	8	8	0	3	1	2	0	0	0	0	0	0	0	0	0	0	0	1	0	1	0	0	24
Three Phase Implementation Model	1	0	1	1	1	0	0	1	1	0	0	0	0	0	5	1	4	10	2	2	4	2	36
Tyler collaborative model for evidence-based practice	0	0	0	2	0	1	1	2	1	1	0	1	1	0	1	0	1	8	2	4	2	0	28
WHO Expandnet	0	0	0	1	0	1	0	2	1	1	0	1	1	0	2	0	2	13	4	5	3	1	38
Total	216	176	87	194	52	122	32	354	170	117	88	126	82	48	210	35	180	809	218	170	213	254	3953

### Sheet: yes vs no
GUIDANCE	PILLAR 1. PRACTICE DATA COLLECTION & MANAGEMENT	Data collection infrastructure	Data management and analysis infrastructure	PILLAR 2. WORKFORCE DEVELOPMENT & CAPACITY	HR staffing initiatives	Training mechanisms	Mentoring structures	PILLAR 3. GOVERNANCE & ORGANISATIONAL PROCESSES	Culture and leadership	Organisational structures	Regulations and standards	PILLAR 4. EVIDENCE SURVEILLANCE & SYNTHESIS	Evidence surveillance infrastructure	Evidence synthesis infrastructure	PILLAR 5. PARTNERSHIPS, STAKEHOLDER & CONSUMER ENGAGEMENT	Consultation	Collaboration and partnerships	PILLAR 6. CROSS-CUTTING INFRASTRUCTURE	Communication systems	Funding and resources	Personnel and expertise	Tools	Total
Academic Learning Health System (aLHS) Framework	Yes	Yes	Yes	Yes	No	Yes	No	Yes	No	Yes	No	Yes	Yes	Yes	Yes	No	Yes	Yes	Yes	Yes	Yes	Yes	17/22 (77%)
Ace Star Model	No	No	No	No	No	No	No	No	No	No	No	Yes	Yes	Yes	No	No	No	Yes	Yes	No	No	No	5/22 (23%)
ADAPTE Process	No	No	No	No	No	No	No	Yes	No	Yes	Yes	Yes	Yes	No	Yes	Yes	Yes	Yes	Yes	Yes	Yes	Yes	13/22 (59%)
Advancing Research & Clinical practice through close Collaboration (ARCC)	Yes	Yes	No	Yes	Yes	Yes	Yes	Yes	Yes	Yes	No	No	No	No	No	No	No	Yes	No	No	Yes	Yes	12/22 (55%)
AIM	No	No	No	Yes	No	Yes	Yes	Yes	No	Yes	Yes	Yes	Yes	No	Yes	Yes	Yes	Yes	Yes	Yes	Yes	Yes	16/22 (73%)
ARC organisational and community intervention mode	No	No	No	Yes	No	Yes	No	Yes	Yes	Yes	No	No	No	No	Yes	No	Yes	Yes	Yes	Yes	Yes	No	11/22 (50%)
ATTC Network Model of Technology	Yes	Yes	No	Yes	Yes	Yes	No	No	No	No	No	No	No	No	Yes	No	Yes	Yes	No	Yes	Yes	No	10/22 (45%)
Breakthrough series Model	Yes	Yes	Yes	Yes	Yes	Yes	No	Yes	Yes	Yes	No	No	No	No	Yes	No	Yes	Yes	Yes	No	Yes	Yes	15/22 (68%)
Clinical Technology Implementation Model	Yes	Yes	Yes	Yes	Yes	Yes	Yes	Yes	Yes	Yes	Yes	No	No	No	Yes	No	Yes	Yes	Yes	Yes	Yes	Yes	18/22 (82%)
Collaborative intervention mapping framework	Yes	No	Yes	Yes	No	Yes	No	Yes	No	Yes	Yes	Yes	No	Yes	Yes	Yes	Yes	Yes	Yes	No	Yes	No	15/22 (68%)
Collaborative Model of knowledge Translation in	No	No	No	No	No	No	No	Yes	Yes	No	No	No	No	No	Yes	Yes	Yes	Yes	Yes	Yes	Yes	No	9/22 (41%)
Competitive Intelligence Process	Yes	Yes	Yes	Yes	Yes	Yes	Yes	Yes	Yes	Yes	Yes	Yes	Yes	Yes	Yes	Yes	No	Yes	Yes	Yes	Yes	No	20/22 (91%)
Conceptual framework for designing and implementing health promotion programmes in schools	No	No	No	Yes	No	Yes	Yes	Yes	Yes	No	Yes	No	No	No	Yes	Yes	Yes	Yes	Yes	Yes	Yes	No	13/22 (59%)
Conceptual framework for value-creating learning health systems	Yes	Yes	Yes	Yes	Yes	Yes	No	Yes	Yes	Yes	Yes	No	No	No	Yes	No	Yes	Yes	Yes	Yes	Yes	No	16/22 (73%)
Core Implementation Components	Yes	Yes	Yes	Yes	Yes	Yes	Yes	Yes	Yes	Yes	Yes	No	No	No	Yes	No	Yes	Yes	Yes	Yes	Yes	No	17/22 (77%)
Critical Realism & the Arts Research Utilization Model	Yes	Yes	No	No	No	No	No	Yes	Yes	Yes	No	No	No	No	No	No	No	Yes	Yes	No	Yes	No	8/22 (36%)
Design and development, Testing earlyiterations, Testing for effectiveness, Integration and implementation (DoTTI)	Yes	Yes	Yes	Yes	No	Yes	No	Yes	No	Yes	Yes	Yes	Yes	Yes	Yes	Yes	Yes	Yes	Yes	No	Yes	Yes	18/22 (82%)
Eight-step framework based on project management	Yes	Yes	Yes	No	No	No	No	Yes	No	Yes	No	No	No	No	Yes	No	Yes	Yes	Yes	Yes	Yes	Yes	12/22 (55%)
EPIS framework	No	No	No	Yes	Yes	Yes	No	Yes	Yes	Yes	Yes	Yes	Yes	No	Yes	Yes	Yes	Yes	Yes	Yes	Yes	Yes	17/22 (77%)
EquIR (Equity based framework for implementation research)	No	No	No	No	No	No	No	No	No	No	No	No	No	No	No	No	No	No	No	No	No	No	0/22 (0%)
Evidence based guidance development	Yes	Yes	No	No	No	No	No	Yes	Yes	No	No	Yes	Yes	Yes	No	No	No	No	No	No	No	No	7/22 (32%)
Evidence ecosystem for impact framework	Yes	Yes	Yes	Yes	No	Yes	No	Yes	Yes	Yes	No	Yes	Yes	Yes	Yes	No	Yes	Yes	Yes	No	Yes	Yes	17/22 (77%)
Fixsen Stages of Implementation	No	No	No	Yes	Yes	Yes	No	No	No	No	No	No	No	No	Yes	No	Yes	Yes	No	Yes	No	Yes	8/22 (36%)
Framework of Dissemination in Health Services	Yes	Yes	No	No	No	No	No	Yes	Yes	Yes	Yes	Yes	No	Yes	Yes	No	Yes	Yes	Yes	Yes	Yes	No	14/22 (64%)
Getting to implementation model (GTI)	Yes	Yes	Yes	Yes	No	Yes	No	Yes	Yes	Yes	Yes	No	No	No	Yes	No	Yes	Yes	Yes	No	Yes	Yes	15/22 (68%)
Getting to outcomes	Yes	Yes	Yes	Yes	No	Yes	Yes	Yes	Yes	No	No	No	No	No	Yes	Yes	No	Yes	No	Yes	Yes	Yes	14/22 (64%)
Going to Full Scale	Yes	Yes	Yes	Yes	No	Yes	Yes	Yes	Yes	Yes	Yes	Yes	Yes	No	Yes	No	Yes	Yes	Yes	No	Yes	Yes	18/22 (82%)
Implementation process model	No	No	No	No	No	No	No	No	No	No	No	Yes	Yes	No	No	No	No	Yes	Yes	No	Yes	Yes	6/22 (27%)
Institute for Healthcare Improvement Model for Improvement framework	Yes	Yes	No	No	No	No	No	No	No	No	No	No	No	No	No	No	No	No	No	No	No	No	2/22 (9%)
Integrate, Design, Assess, and Share (IDEAS) framework	Yes	Yes	No	No	No	No	No	Yes	No	Yes	No	No	No	No	Yes	Yes	Yes	Yes	Yes	Yes	Yes	No	11/22 (50%)
Integrated 2 phase TCU approach to strategic system change	Yes	Yes	No	Yes	No	Yes	No	Yes	Yes	Yes	No	No	No	No	No	No	No	Yes	No	Yes	Yes	Yes	11/22 (50%)
Integrated theory of change	Yes	Yes	Yes	Yes	Yes	Yes	No	Yes	Yes	No	No	Yes	Yes	No	Yes	No	Yes	Yes	Yes	No	Yes	Yes	16/22 (73%)
Interagency Collaborative Team (ICT) process model	No	No	No	Yes	No	Yes	Yes	Yes	Yes	No	No	No	No	No	Yes	No	Yes	Yes	Yes	Yes	Yes	No	11/22 (50%)
Iowa Model - original	No	No	No	Yes	Yes	No	No	Yes	Yes	Yes	Yes	Yes	Yes	No	Yes	Yes	No	Yes	Yes	No	Yes	No	13/22 (59%)
Iowa Model - Revision 1	Yes	Yes	Yes	Yes	No	Yes	No	Yes	Yes	No	No	Yes	Yes	Yes	Yes	Yes	Yes	Yes	Yes	Yes	Yes	No	17/22 (77%)
Iowa Model- Revised 2	Yes	Yes	No	No	No	No	No	Yes	Yes	No	Yes	Yes	Yes	No	Yes	Yes	Yes	Yes	Yes	No	Yes	Yes	14/22 (64%)
JBI Implementation Framework - 7 phase process model	Yes	Yes	Yes	Yes	Yes	Yes	No	Yes	Yes	Yes	Yes	Yes	Yes	No	Yes	Yes	Yes	Yes	Yes	Yes	Yes	Yes	20/22 (91%)
JBI's Practical Application of Clinical Evidence System (PACES) and Getting Research into Practice (GRiP) evidence application	No	No	No	Yes	No	Yes	No	Yes	Yes	No	No	Yes	Yes	No	No	No	No	Yes	Yes	Yes	Yes	Yes	11/22 (50%)
John Hopkins Nursing Evidence Based Practice (JHNEBP) Model	Yes	Yes	Yes	No	No	No	No	Yes	Yes	No	No	Yes	No	Yes	Yes	No	Yes	Yes	No	No	Yes	Yes	12/22 (55%)
John Hopkins Quality and Safety Research Group translating	No	No	No	No	No	No	No	Yes	Yes	No	No	No	No	No	No	No	No	Yes	No	No	Yes	Yes	5/22 (23%)
Knowledge-to-Action Model (KTA)	No	No	No	Yes	No	Yes	No	Yes	No	No	Yes	Yes	Yes	No	No	No	No	Yes	Yes	Yes	No	Yes	10/22 (45%)
Kotters 8-step change model	No	No	No	Yes	Yes	No	No	Yes	Yes	Yes	No	No	No	No	No	No	No	Yes	Yes	No	Yes	Yes	9/22 (41%)
Kurt Lewin's change model (Unfreeze-Change-Refreeze model)	No	No	No	No	No	No	No	No	No	No	No	No	No	No	No	No	No	No	No	No	No	No	0/22 (0%)
Lean Six Sigma uses DMAIC	Yes	Yes	Yes	No	No	No	No	Yes	Yes	Yes	Yes	No	No	No	No	No	No	Yes	No	No	No	Yes	9/22 (41%)
Learning collaboratives (LCs)	No	No	No	Yes	No	Yes	Yes	Yes	Yes	Yes	No	No	No	No	Yes	Yes	Yes	Yes	Yes	Yes	Yes	Yes	14/22 (64%)
Learning Evaluation Model	Yes	Yes	Yes	No	No	No	No	Yes	Yes	Yes	No	No	No	No	Yes	No	Yes	Yes	Yes	No	Yes	Yes	12/22 (55%)
Learning Health System Action Framework	Yes	Yes	Yes	Yes	Yes	Yes	Yes	Yes	Yes	Yes	Yes	Yes	Yes	Yes	Yes	No	Yes	Yes	Yes	Yes	Yes	Yes	21/22 (95%)
Learning Health System Model	Yes	Yes	Yes	Yes	No	No	Yes	Yes	Yes	Yes	Yes	No	No	No	No	No	No	Yes	Yes	Yes	Yes	Yes	14/22 (64%)
LHS Architectural Framework	Yes	Yes	Yes	No	No	No	No	Yes	Yes	Yes	No	No	No	No	Yes	No	Yes	Yes	Yes	Yes	Yes	Yes	13/22 (59%)
LHS for chronic disease prevention	Yes	Yes	Yes	Yes	Yes	Yes	No	Yes	Yes	Yes	Yes	Yes	Yes	Yes	Yes	No	Yes	Yes	Yes	Yes	Yes	No	19/22 (86%)
Logic model for supporting the implementation	Yes	Yes	Yes	Yes	Yes	Yes	Yes	Yes	Yes	No	Yes	Yes	Yes	Yes	Yes	Yes	Yes	Yes	Yes	Yes	Yes	Yes	21/22 (95%)
Model for evidence-based practice change	Yes	Yes	Yes	Yes	No	Yes	No	Yes	Yes	No	Yes	Yes	Yes	Yes	Yes	No	Yes	Yes	Yes	Yes	No	Yes	17/22 (77%)
Monash Centre for Health Research and Implementation (MCHRI) knowledge translation framework	Yes	Yes	Yes	No	No	No	No	Yes	No	No	Yes	Yes	Yes	Yes	Yes	Yes	Yes	Yes	Yes	No	Yes	No	14/22 (64%)
Monash Partners Learning Health System Framework	Yes	Yes	Yes	No	No	No	No	Yes	Yes	No	Yes	Yes	Yes	No	Yes	No	Yes	Yes	Yes	Yes	Yes	No	14/22 (64%)
Mountain Model	No	No	No	No	No	No	No	No	No	No	No	Yes	Yes	No	No	No	No	Yes	Yes	No	No	Yes	5/22 (23%)
Multisystem model of knowledge integration and translation	No	No	No	No	No	No	No	Yes	Yes	No	Yes	No	No	No	No	No	No	Yes	Yes	Yes	Yes	No	7/22 (32%)
Organizational model for improvement with translation to practice	Yes	No	Yes	No	No	No	No	Yes	No	Yes	No	Yes	No	Yes	No	No	No	Yes	No	No	No	Yes	8/22 (36%)
PDSA	Yes	Yes	Yes	No	No	No	No	No	No	No	No	No	No	No	No	No	No	No	No	No	No	No	3/22 (14%)
Phases of the essential public health functions evaluation and strengthening exercise	Yes	No	Yes	Yes	Yes	Yes	No	Yes	Yes	Yes	Yes	Yes	Yes	No	Yes	No	Yes	Yes	Yes	Yes	Yes	Yes	18/22 (82%)
Pipeline model of Implementation Science	Yes	Yes	No	No	No	No	No	Yes	No	Yes	No	No	No	No	No	No	No	Yes	Yes	Yes	No	Yes	8/22 (36%)
Point of care quality improvement (POCQI) guidelines	Yes	Yes	No	Yes	No	Yes	No	Yes	Yes	No	No	No	No	No	No	No	No	Yes	No	No	Yes	Yes	9/22 (41%)
Pragmatic adaptation steps CPG implementation steps	Yes	Yes	No	Yes	No	Yes	No	Yes	Yes	No	Yes	Yes	Yes	Yes	Yes	Yes	Yes	Yes	Yes	No	Yes	Yes	17/22 (77%)
Process for the use of evidence-based practice	No	No	No	Yes	No	Yes	Yes	Yes	No	Yes	No	No	No	No	No	No	No	Yes	Yes	No	Yes	Yes	9/22 (41%)
Quality Implementation Framework (QIF)	No	No	No	No	No	No	No	No	No	No	No	No	No	No	No	No	No	Yes	No	Yes	Yes	Yes	4/22 (18%)
Regional Action Framework on Communication for Health	Yes	Yes	Yes	Yes	No	Yes	No	No	No	No	No	Yes	Yes	No	Yes	No	Yes	Yes	Yes	Yes	Yes	Yes	14/22 (64%)
Replicating Effective Programs Framework (REP)	Yes	Yes	Yes	Yes	Yes	Yes	No	Yes	No	Yes	No	No	No	No	Yes	No	Yes	Yes	Yes	Yes	Yes	Yes	15/22 (68%)
Rogers - Innovation-Decision Process	No	No	No	Yes	No	Yes	No	No	No	No	No	No	No	No	No	No	No	Yes	Yes	Yes	No	No	5/22 (23%)
Scaling up management (SUM) framework	Yes	Yes	Yes	Yes	Yes	Yes	Yes	Yes	Yes	Yes	Yes	No	No	No	Yes	Yes	Yes	Yes	Yes	Yes	Yes	Yes	19/22 (86%)
Scaling up population health interventions a guide	Yes	Yes	Yes	Yes	No	Yes	Yes	Yes	Yes	Yes	No	Yes	Yes	No	Yes	No	Yes	Yes	Yes	Yes	Yes	Yes	18/22 (82%)
SEAchange model for Sustainable, Effective and Appropriate evidence-based change in health services	Yes	Yes	No	No	No	No	No	No	No	No	No	Yes	Yes	No	No	No	No	Yes	No	No	Yes	Yes	7/22 (32%)
SHIFT-Evidence framework	No	No	No	No	No	No	No	No	No	No	No	No	No	No	No	No	No	No	No	No	No	No	0/22 (0%)
Six components to implement Health in All Policies	No	No	No	No	No	No	No	Yes	Yes	Yes	Yes	Yes	Yes	Yes	Yes	Yes	Yes	Yes	Yes	Yes	Yes	Yes	15/22 (68%)
Six-phase approach to developing the BENEFIT implementation strategy	No	No	No	No	No	No	No	No	No	No	No	No	No	No	No	No	No	Yes	No	No	No	Yes	2/22 (9%)
Spicer N, et al. (pulled from #2209 review)	No	No	No	No	No	No	No	Yes	Yes	No	No	No	No	No	Yes	No	Yes	Yes	No	Yes	Yes	Yes	8/22 (36%)
Steps in building an EBP Program	Yes	Yes	No	Yes	Yes	Yes	No	Yes	Yes	No	Yes	Yes	Yes	No	Yes	No	Yes	Yes	Yes	Yes	Yes	Yes	17/22 (77%)
Steps in consideration of equity for guideline development and implementation	No	No	No	No	No	No	No	No	No	No	No	No	No	No	Yes	No	Yes	Yes	Yes	Yes	No	Yes	6/22 (27%)
Structure of the guidelines program as part of the	Yes	Yes	No	Yes	No	Yes	No	Yes	Yes	No	Yes	No	No	No	Yes	No	Yes	Yes	Yes	Yes	Yes	Yes	14/22 (64%)
Sustainability Planning Model	No	No	No	Yes	No	Yes	No	Yes	Yes	Yes	Yes	No	No	No	Yes	No	Yes	Yes	No	Yes	Yes	Yes	12/22 (55%)
Systems Analysis and Improvement Approach (SAIA)	No	No	No	No	No	No	No	No	No	No	No	No	No	No	No	No	No	No	No	No	No	No	0/22 (0%)
TCI’s Implementation Support Core Competencies	Yes	Yes	Yes	Yes	No	Yes	No	Yes	Yes	Yes	No	Yes	Yes	Yes	Yes	No	Yes	Yes	Yes	Yes	Yes	Yes	18/22 (82%)
TCU Program Change Model	Yes	Yes	Yes	Yes	No	Yes	No	Yes	Yes	Yes	No	Yes	Yes	No	No	No	No	Yes	Yes	Yes	No	Yes	14/22 (64%)
The 2001 Stetler Model of research utilization to facilitate EBP	Yes	Yes	Yes	Yes	No	Yes	No	Yes	No	No	Yes	Yes	Yes	No	Yes	No	Yes	Yes	Yes	No	Yes	Yes	15/22 (68%)
The Change Book	Yes	Yes	Yes	Yes	Yes	Yes	Yes	Yes	Yes	Yes	Yes	Yes	Yes	No	Yes	No	Yes	Yes	Yes	Yes	Yes	Yes	20/22 (91%)
The Collaborative Service Design Playbook	Yes	Yes	Yes	No	No	No	No	Yes	Yes	Yes	No	No	No	No	Yes	Yes	Yes	Yes	Yes	Yes	Yes	Yes	14/22 (64%)
The Essential Public Health Functions	No	No	No	Yes	Yes	Yes	No	Yes	Yes	Yes	Yes	Yes	Yes	No	Yes	No	Yes	Yes	Yes	Yes	No	Yes	15/22 (68%)
The intervention selection toolbox	No	No	No	No	No	No	No	No	No	No	No	No	No	No	No	No	No	No	No	No	No	No	0/22 (0%)
The Learning Health System Framework	Yes	Yes	Yes	No	No	No	No	Yes	Yes	Yes	Yes	Yes	Yes	No	Yes	No	Yes	Yes	Yes	Yes	Yes	Yes	16/22 (73%)
The learning health systems, health services research and clinical practice framework	Yes	Yes	Yes	Yes	No	Yes	Yes	Yes	Yes	Yes	Yes	Yes	Yes	Yes	Yes	No	Yes	Yes	Yes	Yes	Yes	Yes	20/22 (91%)
The Manpower planning process	Yes	Yes	Yes	Yes	Yes	Yes	No	Yes	No	Yes	Yes	Yes	Yes	Yes	Yes	No	Yes	Yes	Yes	Yes	Yes	Yes	19/22 (86%)
The Patient Safety Adoption Framework	Yes	Yes	Yes	Yes	Yes	No	No	Yes	Yes	Yes	No	No	No	No	Yes	No	Yes	Yes	Yes	No	Yes	No	13/22 (59%)
The Synthesis Model for the Process of De-adoption	No	No	No	No	No	No	No	Yes	No	No	Yes	Yes	Yes	No	Yes	No	Yes	Yes	No	Yes	No	Yes	9/22 (41%)
The Toolkit Implementation of Best Practice Guidelines (2nd ed) created by the Registered Nurses' Association of Ontario (RNOA)	Yes	Yes	Yes	Yes	Yes	Yes	Yes	Yes	Yes	Yes	Yes	Yes	Yes	Yes	Yes	No	Yes	Yes	Yes	Yes	Yes	Yes	21/22 (95%)
The Victorian Innovation Reform Impact Assessment Framework [50](pulled from #3456 review)	Yes	Yes	No	Yes	Yes	Yes	No	No	No	No	No	No	No	No	No	No	No	Yes	No	Yes	No	No	7/22 (32%)
Three Phase Implementation Model	Yes	No	Yes	Yes	Yes	No	No	Yes	Yes	No	No	No	No	No	Yes	Yes	Yes	Yes	Yes	Yes	Yes	Yes	14/22 (64%)
Tyler collaborative model for evidence-based practice	No	No	No	Yes	No	Yes	Yes	Yes	Yes	Yes	No	Yes	Yes	No	Yes	No	Yes	Yes	Yes	Yes	Yes	No	14/22 (64%)
WHO Expandnet	No	No	No	Yes	No	Yes	No	Yes	Yes	Yes	No	Yes	Yes	No	Yes	No	Yes	Yes	Yes	Yes	Yes	Yes	14/22 (64%)
Total	61/96 (64%)	57/96 (59%)	45/96 (47%)	59/96 (61%)	27/96 (28%)	54/96 (56%)	20/96 (21%)	77/96 (80%)	61/96 (64%)	52/96 (54%)	41/96 (43%)	48/96 (50%)	44/96 (46%)	22/96 (23%)	65/96 (68%)	22/96 (23%)	62/96 (65%)	88/96 (92%)	71/96 (74%)	60/96 (62%)	73/96 (76%)	65/96 (68%)	1174/2112 (56%)
