## Supplementary File 5. Steps coding per document for "Learning Health System for implementation, scale-up, and sustainment: A systematic review to consolidate guidance for improvement"

### Sheet: Sheet1
GUIDANCE	1.1 IDENTIFY AND UNDERSTAND THE PROBLEM	1.1A IDENTIFY THE PROBLEM	1.1B UNDERSTAND THE PROBLEM	1.2 DECIDE AND PLAN FOR ACTION	1.2A DEFINE THE SCOPE	1.2B DECIDE.DEVELOP STRATEGY	1.2C PLAN FOR ACTION	1.2D IDENTIFY A TEAM & INTEREST HOLDERS	1.3 ASSESS AND BUILD CAPACITY	1.4 PILOT	2.1 EXECUTE THE ACTION	2.2 COLLECT DATA	2.3 MONITOR AND RESPOND	3.1 ANALYSE AND EVALUATE	3.2 DISSEMINATE	3.3 DECIDE	Total
Academic Learning Health System (aLHS) Framework	No	No	No	No	No	No	No	No	No	No	No	No	No	No	No	No	0/16 (0%)
Ace Star Model	No	No	No	Yes	No	Yes	No	No	No	No	Yes	No	No	Yes	Yes	No	5/16 (31%)
ADAPTE Process	Yes	Yes	No	Yes	Yes	Yes	Yes	Yes	Yes	No	No	No	No	No	No	No	8/16 (50%)
Advancing Research & Clinical practice through close Collaboration (ARCC)	Yes	Yes	Yes	Yes	No	No	No	Yes	Yes	No	No	No	No	No	No	No	6/16 (38%)
AIM	Yes	Yes	No	Yes	Yes	Yes	Yes	Yes	No	No	Yes	No	No	Yes	No	No	9/16 (56%)
ARC organisational and community intervention mode	Yes	Yes	Yes	Yes	Yes	Yes	No	Yes	No	No	Yes	Yes	No	No	No	Yes	10/16 (62%)
ATTC Network Model of Technology	No	No	No	Yes	No	Yes	No	No	Yes	Yes	Yes	No	No	No	Yes	No	6/16 (38%)
Breakthrough series Model	Yes	Yes	No	Yes	Yes	Yes	Yes	Yes	Yes	Yes	Yes	Yes	No	Yes	Yes	Yes	14/16 (88%)
Clinical Technology Implementation Model	Yes	Yes	Yes	Yes	Yes	No	Yes	No	No	No	Yes	Yes	No	Yes	Yes	No	10/16 (62%)
Collaborative intervention mapping framework	Yes	Yes	Yes	Yes	Yes	Yes	Yes	Yes	Yes	Yes	Yes	No	No	No	No	No	11/16 (69%)
Collaborative Model of knowledge Translation in	No	No	No	Yes	Yes	No	No	Yes	No	No	Yes	No	No	No	Yes	No	5/16 (31%)
Competitive Intelligence Process	Yes	Yes	Yes	Yes	No	No	No	Yes	Yes	No	No	Yes	No	Yes	Yes	No	9/16 (56%)
Conceptual framework for designing and implementing health promotion programmes in schools	Yes	No	Yes	Yes	No	No	No	Yes	Yes	No	Yes	No	No	Yes	No	No	7/16 (44%)
Conceptual framework for value-creating learning health systems	Yes	No	Yes	Yes	No	Yes	Yes	Yes	Yes	No	No	No	No	Yes	No	No	8/16 (50%)
Core Implementation Components	No	No	No	Yes	No	No	No	Yes	Yes	No	No	No	No	No	No	No	3/16 (19%)
Critical Realism & the Arts Research Utilization Model	Yes	No	Yes	Yes	No	Yes	No	No	No	No	Yes	Yes	No	Yes	No	No	7/16 (44%)
Design and development, Testing earlyiterations, Testing for effectiveness, Integration and implementation (DoTTI)	Yes	Yes	Yes	Yes	No	No	No	Yes	Yes	Yes	Yes	Yes	Yes	No	No	No	10/16 (62%)
Eight-step framework based on project management	Yes	Yes	No	Yes	Yes	Yes	Yes	Yes	Yes	No	No	Yes	No	No	Yes	No	10/16 (62%)
EPIS framework	Yes	Yes	Yes	Yes	No	Yes	Yes	Yes	Yes	No	Yes	No	No	No	No	No	9/16 (56%)
EquIR (Equity based framework for implementation research)	Yes	Yes	Yes	Yes	Yes	Yes	No	Yes	No	No	No	Yes	No	No	Yes	Yes	10/16 (62%)
Evidence based guidance development	No	No	No	Yes	Yes	Yes	Yes	No	No	No	Yes	No	No	Yes	Yes	No	7/16 (44%)
Evidence ecosystem for impact framework	Yes	Yes	Yes	Yes	Yes	Yes	No	Yes	Yes	Yes	Yes	Yes	No	No	Yes	No	12/16 (75%)
Fixsen Stages of Implementation	Yes	No	Yes	Yes	No	Yes	Yes	Yes	Yes	No	Yes	No	No	No	No	No	8/16 (50%)
Framework of Dissemination in Health Services	Yes	No	Yes	Yes	Yes	No	No	No	Yes	Yes	Yes	No	No	Yes	No	No	8/16 (50%)
Getting to implementation model (GTI)	No	No	No	Yes	Yes	Yes	Yes	Yes	No	No	Yes	No	No	Yes	No	No	7/16 (44%)
Getting to outcomes	Yes	Yes	Yes	Yes	Yes	Yes	Yes	No	Yes	No	Yes	Yes	No	Yes	No	No	11/16 (69%)
Going to Full Scale	No	No	No	Yes	No	Yes	Yes	Yes	Yes	Yes	Yes	Yes	No	No	No	No	8/16 (50%)
Implementation process model	Yes	No	Yes	Yes	Yes	Yes	Yes	Yes	Yes	No	Yes	Yes	No	Yes	No	No	11/16 (69%)
Institute for Healthcare Improvement Model for Improvement framework	No	No	No	Yes	Yes	Yes	Yes	No	No	No	No	No	No	No	No	Yes	5/16 (31%)
Integrate, Design, Assess, and Share (IDEAS) framework	Yes	Yes	Yes	Yes	Yes	Yes	No	Yes	No	Yes	No	No	No	Yes	Yes	No	10/16 (62%)
Integrated 2 phase TCU approach to strategic system change	Yes	Yes	No	Yes	No	Yes	No	Yes	Yes	No	Yes	No	No	No	No	No	7/16 (44%)
Integrated theory of change	No	No	No	Yes	No	No	Yes	Yes	No	No	Yes	Yes	No	Yes	Yes	Yes	8/16 (50%)
Interagency Collaborative Team (ICT) process model	Yes	No	Yes	Yes	No	Yes	Yes	Yes	Yes	No	Yes	No	Yes	No	No	Yes	10/16 (62%)
Iowa Model - original	Yes	Yes	Yes	Yes	Yes	Yes	No	Yes	Yes	Yes	Yes	Yes	No	No	Yes	No	12/16 (75%)
Iowa Model - Revision 1	Yes	Yes	Yes	Yes	Yes	Yes	No	Yes	Yes	Yes	Yes	No	No	Yes	Yes	Yes	13/16 (81%)
Iowa Model- Revised 2	Yes	Yes	No	Yes	Yes	Yes	Yes	Yes	Yes	Yes	Yes	Yes	No	No	Yes	No	12/16 (75%)
JBI Implementation Framework - 7 phase process model	Yes	Yes	Yes	Yes	Yes	No	No	Yes	Yes	No	Yes	Yes	No	Yes	No	No	10/16 (62%)
JBI's Practical Application of Clinical Evidence System (PACES) and Getting Research into Practice (GRiP) evidence application (2)	Yes	Yes	No	Yes	No	Yes	Yes	Yes	No	No	No	No	No	No	Yes	No	7/16 (44%)
John Hopkins Nursing Evidence Based Practice (JHNEBP) Model	No	No	No	Yes	Yes	Yes	Yes	Yes	No	No	Yes	No	No	Yes	Yes	Yes	9/16 (56%)
John Hopkins Quality and Safety Research Group translating	Yes	No	Yes	Yes	Yes	Yes	Yes	Yes	Yes	Yes	Yes	No	No	Yes	No	Yes	12/16 (75%)
Knowledge-to-Action Model (KTA)	Yes	Yes	No	Yes	Yes	Yes	No	No	No	No	Yes	Yes	No	Yes	Yes	No	9/16 (56%)
Kotters 8-step change model	Yes	Yes	Yes	Yes	Yes	No	Yes	Yes	Yes	Yes	Yes	No	No	No	Yes	Yes	12/16 (75%)
Kurt Lewin's change model (Unfreeze-Change-Refreeze model)	No	No	No	No	No	No	No	No	No	No	Yes	No	No	No	No	No	1/16 (6%)
Lean Six Sigma uses DMAIC	Yes	Yes	No	Yes	Yes	No	Yes	Yes	No	No	No	Yes	No	No	No	No	7/16 (44%)
Learning collaboratives (LCs)	No	No	No	Yes	No	No	Yes	Yes	No	No	Yes	No	No	Yes	Yes	Yes	7/16 (44%)
Learning Evaluation Model	Yes	No	Yes	Yes	Yes	No	No	Yes	No	No	No	Yes	No	Yes	Yes	Yes	9/16 (56%)
Learning Health System Action Framework	Yes	Yes	Yes	Yes	No	Yes	Yes	Yes	Yes	No	Yes	Yes	Yes	Yes	No	Yes	13/16 (81%)
Learning Health System Model	No	No	No	No	No	No	No	No	No	No	No	No	No	No	No	No	0/16 (0%)
LHS Architectural Framework	No	No	No	No	No	No	No	No	No	No	No	No	No	No	No	No	0/16 (0%)
LHS for chronic disease prevention	Yes	No	Yes	Yes	No	Yes	No	No	No	Yes	No	Yes	No	Yes	No	Yes	8/16 (50%)
Logic model for supporting the implementation	Yes	No	Yes	Yes	No	No	Yes	Yes	Yes	No	Yes	No	Yes	No	No	No	8/16 (50%)
Model for evidence-based practice change	Yes	Yes	Yes	Yes	Yes	Yes	Yes	Yes	Yes	Yes	Yes	No	No	No	Yes	No	12/16 (75%)
Monash Centre for Health Research and Implementation (MCHRI) knowledge translation framework	Yes	Yes	Yes	Yes	No	Yes	No	Yes	No	No	Yes	No	No	Yes	Yes	Yes	10/16 (62%)
Monash Partners Learning Health System Framework	No	No	No	Yes	No	Yes	No	Yes	No	No	Yes	No	No	Yes	No	No	5/16 (31%)
Mountain Model	Yes	Yes	No	Yes	Yes	No	No	No	No	No	Yes	Yes	No	No	Yes	No	7/16 (44%)
Multisystem model of knowledge integration and translation	Yes	No	Yes	Yes	Yes	Yes	No	Yes	Yes	No	Yes	Yes	Yes	No	Yes	Yes	12/16 (75%)
Organizational model for improvement with translation to practice	Yes	Yes	Yes	Yes	No	Yes	No	No	No	No	No	No	No	No	No	Yes	6/16 (38%)
PDSA	No	No	No	Yes	Yes	No	Yes	No	No	No	Yes	No	No	Yes	No	Yes	6/16 (38%)
Phases of the essential public health functions evaluation and strengthening exercise	Yes	Yes	No	Yes	Yes	Yes	Yes	Yes	No	No	No	No	No	No	No	No	7/16 (44%)
Pipeline model of Implementation Science	No	No	No	Yes	No	Yes	No	No	No	No	Yes	No	No	No	Yes	Yes	5/16 (31%)
Point of care quality improvement (POCQI) guidelines	Yes	Yes	No	Yes	Yes	No	No	Yes	No	No	Yes	No	No	No	No	No	6/16 (38%)
Pragmatic adaptation steps CPG implementation steps	No	No	No	Yes	No	No	Yes	Yes	Yes	No	Yes	Yes	No	No	No	No	6/16 (38%)
Process for the use of evidence-based practice	No	No	No	Yes	Yes	Yes	Yes	Yes	Yes	Yes	Yes	Yes	No	No	Yes	No	10/16 (62%)
Quality Implementation Framework (QIF)	No	No	No	Yes	No	No	Yes	Yes	Yes	No	No	Yes	Yes	Yes	Yes	Yes	9/16 (56%)
Regional Action Framework on Communication for Health	No	No	No	Yes	No	Yes	Yes	Yes	Yes	Yes	Yes	Yes	No	Yes	Yes	Yes	11/16 (69%)
Replicating Effective Programs Framework (REP)	No	No	No	Yes	No	Yes	Yes	Yes	Yes	Yes	Yes	Yes	Yes	Yes	Yes	Yes	12/16 (75%)
Rogers - Innovation-Decision Process	No	No	No	Yes	No	Yes	No	No	No	No	Yes	No	No	Yes	No	No	4/16 (25%)
Scaling up management (SUM) framework	Yes	No	Yes	Yes	Yes	Yes	Yes	Yes	Yes	No	Yes	Yes	No	Yes	Yes	No	12/16 (75%)
Scaling up population health interventions a guide	Yes	No	Yes	Yes	Yes	Yes	Yes	Yes	Yes	No	Yes	Yes	No	No	No	No	10/16 (62%)
SEAchange model for Sustainable, Effective and Appropriate evidence-based change in health services	Yes	No	Yes	Yes	Yes	Yes	Yes	Yes	Yes	Yes	Yes	Yes	No	Yes	No	No	12/16 (75%)
SHIFT-Evidence framework	Yes	No	Yes	Yes	Yes	Yes	No	Yes	Yes	Yes	No	Yes	Yes	Yes	Yes	Yes	13/16 (81%)
Six components to implement Health in All Policies	Yes	Yes	No	Yes	No	No	Yes	No	Yes	No	No	Yes	No	Yes	Yes	No	8/16 (50%)
Six-phase approach to developing the BENEFIT implementation strategy	No	No	No	Yes	Yes	Yes	Yes	Yes	No	Yes	Yes	No	Yes	Yes	No	Yes	10/16 (62%)
Spicer N, et al. (pulled from #2209 review)	No	No	No	Yes	No	Yes	Yes	Yes	Yes	No	Yes	No	No	No	Yes	No	7/16 (44%)
Steps in building an EBP Program	Yes	Yes	Yes	Yes	Yes	No	Yes	Yes	Yes	Yes	Yes	No	No	No	No	Yes	11/16 (69%)
Steps in consideration of equity for guideline development and implementation	No	No	No	Yes	Yes	Yes	Yes	Yes	Yes	No	No	No	No	No	Yes	No	7/16 (44%)
Structure of the guidelines program as part of the	Yes	Yes	No	Yes	Yes	Yes	Yes	Yes	Yes	No	Yes	Yes	Yes	Yes	No	Yes	13/16 (81%)
Sustainability Planning Model	No	No	No	Yes	No	No	Yes	Yes	Yes	No	Yes	Yes	Yes	Yes	No	Yes	9/16 (56%)
Systems Analysis and Improvement Approach (SAIA)	Yes	Yes	No	Yes	Yes	Yes	Yes	Yes	No	No	Yes	Yes	No	Yes	No	Yes	11/16 (69%)
TCI’s Implementation Support Core Competencies	No	No	No	Yes	Yes	Yes	Yes	Yes	Yes	No	Yes	No	No	No	No	Yes	8/16 (50%)
TCU Program Change Model	No	No	No	Yes	Yes	Yes	Yes	No	Yes	Yes	Yes	Yes	No	No	No	Yes	9/16 (56%)
The 2001 Stetler Model of research utilization to facilitate EBP	Yes	Yes	No	Yes	Yes	Yes	Yes	Yes	No	Yes	Yes	No	No	Yes	Yes	No	11/16 (69%)
The Change Book	Yes	No	Yes	Yes	Yes	Yes	Yes	Yes	No	No	Yes	No	No	Yes	Yes	Yes	11/16 (69%)
The Collaborative Service Design Playbook	Yes	No	Yes	Yes	Yes	Yes	Yes	Yes	Yes	Yes	Yes	No	No	Yes	No	Yes	12/16 (75%)
The Essential Public Health Functions	No	No	No	Yes	No	Yes	No	Yes	Yes	No	Yes	No	No	No	No	No	5/16 (31%)
The intervention selection toolbox	No	No	No	Yes	No	Yes	No	Yes	No	No	No	Yes	Yes	Yes	No	No	6/16 (38%)
The Learning Health System Framework	No	No	No	Yes	No	Yes	Yes	Yes	Yes	Yes	Yes	No	No	Yes	No	Yes	9/16 (56%)
The learning health systems, health services research and clinical practice framework	No	No	No	Yes	No	No	No	Yes	No	No	No	No	No	No	Yes	No	3/16 (19%)
The Patient Safety Adoption Framework	Yes	Yes	No	Yes	No	Yes	Yes	Yes	Yes	No	No	No	No	No	No	No	7/16 (44%)
The planning process	No	No	No	Yes	Yes	Yes	Yes	No	No	No	Yes	Yes	No	Yes	No	No	7/16 (44%)
The Synthesis Model for the Process of De-adoption	Yes	Yes	Yes	Yes	Yes	Yes	No	Yes	No	No	Yes	No	No	Yes	No	No	9/16 (56%)
The Toolkit Implementation of Best Practice Guidelines (2nd ed) created by the Registered Nurses' Association of Ontario (RNOA)	No	No	No	Yes	Yes	Yes	Yes	Yes	No	No	Yes	Yes	No	Yes	No	No	8/16 (50%)
The Victorian Innovation Reform Impact Assessment Framework [50](pulled from #3456 review)	No	No	No	Yes	Yes	No	No	No	No	No	Yes	Yes	No	Yes	No	Yes	6/16 (38%)
Three Phase Implementation Model	No	No	No	Yes	Yes	No	Yes	Yes	Yes	Yes	No	No	No	No	No	No	6/16 (38%)
Tyler collaborative model for evidence-based practice	No	No	No	Yes	Yes	Yes	Yes	Yes	Yes	Yes	Yes	No	No	Yes	Yes	Yes	11/16 (69%)
WHO Expandnet	No	No	No	Yes	Yes	Yes	Yes	Yes	Yes	No	Yes	No	Yes	No	No	Yes	9/16 (56%)
Total	56/96 (57%)	38/96 (40%)	39/96 (41%)	92/96 (96%)	55/96 (56%)	66/96 (69%)	57/96 (59%)	73/96 (76%)	54/96 (56%)	28/96 (28%)	70/96 (73%)	41/96 (43%)	13/96 (14%)	49/96 (51%)	39/96 (41%)	36/96 (38%)	806/1536 (52%)
