## Supplementary File 6. Pillars quantitative comparison for "Learning Health System for implementation, scale-up, and sustainment: A systematic review to consolidate guidance for improvement"

### Sheet: TOTAL
Framework	Total (96)
Total files coded (3 files no data for coding)	93	0.96875
****using 93 files (contributing data for coding)
PILLAR 1. ENGAGEMENT	65	0.698925
Consultation	22	0.236559
Collaboration and partnership	62	0.666667
PILLAR 2. WORKFORCE	59	0.634409
HR Staffing initiatives	27	0.290323
Mentoring structures	20	0.215054
Training mechanisms	54	0.580645
PILLAR 3. EVIDENCE	48	0.516129
Evidence surveillance infra	44	0.473118
Evidence synthesis infra	22	0.236559
PILLAR 4. DATA COLLECTION	61	0.655914
Data collection infra	57	0.612903
Data management and analysis infra	45	0.483871
PILLAR 5. GOVERNANCE	77	0.827957
Culture and leadership	61	0.655914
Organisational structures	52	0.55914
Regulations and standards	41	0.44086
PILLAR 6. CROSS-CUTTING INFRA	88	0.946237
Communication systems	71	0.763441
Funding and resources	60	0.645161
Personnel & expertise	73	0.784946
Tools	65	0.698925

### Sheet: Income country
Variable: Income country
	High (81)		Low.Middle (7)		HIC and LMIC (7)		No information (1)
PILLAR 1. ENGAGEMENT	53	0.654321	5	0.714286	6	0.857143	1	1
Consultation	19	0.234568	2	0.285714	1	0.142857	0	0
Collaboration and partnership	50	0.617284	5	0.714286	6	0.857143	1	1
PILLAR 2. WORKFORCE	49	0.604938	3	0.428571	6	0.857143	1	1
HR Staffing initiatives	23	0.283951	1	0.142857	2	0.285714	1	1
Mentoring structures	19	0.234568	1	0.142857	0	0	0	0
Training mechanisms	44	0.54321	3	0.428571	6	0.857143	1	1
PILLAR 3. EVIDENCE	40	0.493827	2	0.285714	5	0.714286	1	1
Evidence surveillance infra	36	0.444444	2	0.285714	5	0.714286	1	1
Evidence synthesis infra	18	0.222222	1	0.142857	2	0.285714	1	1
PILLAR 4. DATA COLLECTION	53	0.654321	3	0.428571	4	0.571429	1	1
Data collection infra	50	0.617284	3	0.428571	3	0.428571	1	1
Data management and analysis infra	40	0.493827	2	0.285714	2	0.285714	1	1
PILLAR 5. GOVERNANCE	66	0.814815	4	0.571429	6	0.857143	1	1
Culture and leadership	51	0.62963	4	0.571429	6	0.857143	0	0
Organisational structures	45	0.555556	2	0.285714	4	0.571429	1	1
Regulations and standards	34	0.419753	2	0.285714	4	0.571429	1	1
PILLAR 6. CROSS-CUTTING INFRA	75	0.925926	6	0.857143	6	0.857143	1	1
Communication systems	60	0.740741	4	0.571429	6	0.857143	1	1
Funding and resources	50	0.617284	5	0.714286	4	0.571429	1	1
Personnel & expertise	62	0.765432	5	0.714286	5	0.714286	1	1
Tools	52	0.641975	6	0.857143	6	0.857143	1	1

### Sheet: Applied in LMIC
Variable: Applied in LMIC
	Applied in LMIC = Yes (16)		Applied in LMIC = No (80)
PILLAR 1. ENGAGEMENT	13	0.8125	52	0.65
Consultation	3	0.1875	19	0.2375
Collaboration and partnership	13	0.8125	49	0.6125
PILLAR 2. WORKFORCE	11	0.6875	48	0.6
HR Staffing initiatives	4	0.25	23	0.2875
Mentoring structures	2	0.125	18	0.225
Training mechanisms	11	0.6875	43	0.5375
PILLAR 3. EVIDENCE	8	0.5	40	0.5
Evidence surveillance infra	8	0.5	36	0.45
Evidence synthesis infra	3	0.1875	19	0.2375
PILLAR 4. DATA COLLECTION	9	0.5625	52	0.65
Data collection infra	8	0.5	49	0.6125
Data management and analysis infra	6	0.375	39	0.4875
PILLAR 5. GOVERNANCE	12	0.75	65	0.8125
Culture and leadership	12	0.75	49	0.6125
Organisational structures	8	0.5	44	0.55
Regulations and standards	7	0.4375	34	0.425
PILLAR 6. CROSS-CUTTING INFRA	14	0.875	74	0.925
Communication systems	12	0.75	59	0.7375
Funding and resources	9	0.5625	51	0.6375
Personnel & expertise	12	0.75	61	0.7625
Tools	14	0.875	51	0.6375

### Sheet: Audience
Variable: Audience
Framework	Academics (3)		Public Health practitioner (5)		Clinicians (45)		Multiple (32)		School teachers (1)		Business people (3)		Implementation support practitioners (1)		Governments/ Policymakers (6)
PILLAR 1. ENGAGEMENT	1	0.333333	5	1	25	0.555556	26	0.8125	1	1	0	0	1	1	6	1
Consultation	0	0	2	0.4	10	0.222222	8	0.25	1	1	0	0	0	0	1	0.166667
Collaboration and partnership	1	0.333333	4	0.8	23	0.511111	26	0.8125	1	1	0	0	1	1	6	1
PILLAR 2. WORKFORCE	1	0.333333	5	1	27	0.6	19	0.59375	1	1	1	0.333333	1	1	4	0.666667
HR Staffing initiatives	0	0	2	0.4	14	0.311111	7	0.21875	0	0	1	0.333333	0	0	3	0.5
Mentoring structures	0	0	2	0.4	9	0.2	8	0.25	1	1	0	0	0	0	0	0
Training mechanisms	1	0.333333	4	0.8	25	0.555556	18	0.5625	1	1	0	0	1	1	4	0.666667
PILLAR 3. EVIDENCE	1	0.333333	1	0.2	22	0.488889	17	0.53125	1	1	0	0	1	1	5	0.833333
Evidence surveillance infra	1	0.333333	1	0.2	20	0.444444	15	0.46875	1	1	0	0	1	1	5	0.833333
Evidence synthesis infra	0	0	0	0	11	0.244444	7	0.21875	0	0	0	0	1	1	3	0.5
PILLAR 4. DATA COLLECTION	0	0	3	0.6	31	0.688889	22	0.6875	0	0	1	0.333333	1	1	3	0.5
Data collection infra	0	0	3	0.6	29	0.644444	21	0.65625	0	0	1	0.333333	1	1	2	0.333333
Data management and analysis infra	0	0	3	0.6	21	0.466667	16	0.5	0	0	1	0.333333	1	1	3	0.5
PILLAR 5. GOVERNANCE	1	0.333333	5	1	35	0.777778	26	0.8125	1	1	2	0.666667	1	1	6	1
Culture and leadership	0	0	5	1	29	0.644444	19	0.59375	0	0	2	0.666667	1	1	5	0.833333
Organisational structures	0	0	4	0.8	21	0.466667	18	0.5625	1	1	2	0.666667	1	1	5	0.833333
Regulations and standards	1	0.333333	2	0.4	17	0.377778	15	0.46875	1	1	1	0.333333	0	0	4	0.666667
PILLAR 6. CROSS-CUTTING INFRA	2	0.666667	5	1	40	0.888889	31	0.96875	1	1	2	0.666667	1	1	6	1
Communication systems	1	0.333333	3	0.6	32	0.711111	27	0.84375	1	1	1	0.333333	1	1	5	0.833333
Funding and resources	2	0.666667	4	0.8	22	0.488889	25	0.78125	1	1	0	0	1	1	5	0.833333
Personnel & expertise	0	0	5	1	34	0.755556	26	0.8125	1	1	1	0.333333	1	1	5	0.833333
Tools	1	0.333333	4	0.8	27	0.6	23	0.71875	1	1	2	0.666667	1	1	6	1

### Sheet: Policy
Variable: Policy
Framework	National or State policy, regulation, law (11)		Local or Organisational policy, program, guideline (63)		Both (22)
PILLAR 1. ENGAGEMENT	11	1	39	0.619048	15	0.681818
Consultation	2	0.181818	16	0.253968	4	0.181818
Collaboration and partnership	11	1	36	0.571429	15	0.681818
PILLAR 2. WORKFORCE	7	0.636364	38	0.603175	14	0.636364
HR Staffing initiatives	3	0.272727	17	0.269841	7	0.318182
Mentoring structures	1	0.0909091	15	0.238095	4	0.181818
Training mechanisms	7	0.636364	34	0.539683	13	0.590909
PILLAR 3. EVIDENCE	9	0.818182	27	0.428571	12	0.545455
Evidence surveillance infra	9	0.818182	23	0.365079	12	0.545455
Evidence synthesis infra	3	0.272727	15	0.238095	4	0.181818
PILLAR 4. DATA COLLECTION	5	0.454545	41	0.650794	15	0.681818
Data collection infra	5	0.454545	38	0.603175	14	0.636364
Data management and analysis infra	5	0.454545	29	0.460317	11	0.5
PILLAR 5. GOVERNANCE	9	0.818182	50	0.793651	18	0.818182
Culture and leadership	7	0.636364	38	0.603175	16	0.727273
Organisational structures	7	0.636364	34	0.539683	11	0.5
Regulations and standards	5	0.454545	23	0.365079	13	0.590909
PILLAR 6. CROSS-CUTTING INFRA	11	1	57	0.904762	20	0.909091
Communication systems	10	0.909091	44	0.698413	17	0.772727
Funding and resources	8	0.727273	36	0.571429	16	0.727273
Personnel & expertise	9	0.818182	46	0.730159	18	0.818182
Tools	11	1	38	0.603175	16	0.727273

### Sheet: Purpose
Variable: Purpose of the framework
Framework	Equity (2)		Implementation (68)		Scale-up (7)		Sustainability (3)		LHS (11)		De-adoption (1)		Adapting (2)		Multiple (2)
PILLAR 1. ENGAGEMENT	1	0.5	42	0.617647	7	1	1	0.333333	9	0.818182	1	1	2	1	2	1
Consultation	0	0	16	0.235294	2	0.285714	0	0	1	0.0909091	0	0	2	1	1	0.5
Collaboration and partnership	1	0.5	40	0.588235	7	1	1	0.333333	8	0.727273	1	1	2	1	2	1
PILLAR 2. WORKFORCE	0	0	42	0.617647	6	0.857143	2	0.666667	7	0.636364	0	0	1	0.5	1	0.5
HR Staffing initiatives	0	0	18	0.264706	3	0.428571	1	0.333333	4	0.363636	0	0	0	0	1	0.5
Mentoring structures	0	0	12	0.176471	4	0.571429	0	0	4	0.363636	0	0	0	0	0	0
Training mechanisms	0	0	38	0.558824	6	0.857143	2	0.666667	6	0.545455	0	0	1	0.5	1	0.5
PILLAR 3. EVIDENCE	0	0	30	0.441176	5	0.714286	1	0.333333	8	0.727273	1	1	2	1	1	0.5
Evidence surveillance infra	0	0	26	0.382353	5	0.714286	1	0.333333	8	0.727273	1	1	2	1	1	0.5
Evidence synthesis infra	0	0	14	0.205882	1	0.142857	0	0	6	0.545455	0	0	1	0.5	0	0
PILLAR 4. DATA COLLECTION	0	0	41	0.602941	5	0.714286	2	0.666667	11	1	0	0	1	0.5	1	0.5
Data collection infra	0	0	37	0.544118	5	0.714286	2	0.666667	11	1	0	0	1	0.5	1	0.5
Data management and analysis infra	0	0	29	0.426471	5	0.714286	0	0	10	0.909091	0	0	0	0	1	0.5
PILLAR 5. GOVERNANCE	0	0	53	0.779412	7	1	1	0.333333	11	1	1	1	2	1	2	1
Culture and leadership	0	0	40	0.588235	7	1	1	0.333333	10	0.909091	0	0	1	0.5	2	1
Organisational structures	0	0	35	0.514706	4	0.571429	1	0.333333	9	0.818182	0	0	1	0.5	2	1
Regulations and standards	0	0	25	0.367647	3	0.428571	1	0.333333	8	0.727273	1	1	2	1	1	0.5
PILLAR 6. CROSS-CUTTING INFRA	1	0.5	62	0.911765	7	1	3	1	10	0.909091	1	1	2	1	2	1
Communication systems	1	0.5	50	0.735294	6	0.857143	0	0	10	0.909091	0	0	2	1	2	1
Funding and resources	1	0.5	38	0.558824	5	0.714286	2	0.666667	10	0.909091	1	1	1	0.5	2	1
Personnel & expertise	0	0	51	0.75	7	1	2	0.666667	10	0.909091	0	0	2	1	1	0.5
Tools	1	0.5	44	0.647059	7	1	2	0.666667	6	0.545455	1	1	2	1	2	1
