## Supplementary File 7. Steps quantitative comparison for "Learning Health System for implementation, scale-up, and sustainment: A systematic review to consolidate guidance for improvement"

### Sheet: TOTAL
Framework	Total (96)
Total files coded (3 files no data for coding)	93	0.96875
****using 93 files (contributing data for coding)
1.1 IDENTIFY & UNDERSTAND THE PROBLEM	56	0.602151
1.1A IDENTIFY THE PROBLEM	38	0.408602
1.1B UNDERSTAND THE PROBLEM	39	0.419355
1.2 DECIDE AND PLAN FOR ACTION	92	0.989247
1.2A DEFINE THE SCOPE	55	0.591398
1.2B DEVELOP STRATEGY	66	0.709677
1.2C PLAN FOR ACTION	57	0.612903
1.2D IDENTIFY A TEAM & INTEREST HOLDERS	73	0.784946
1.3 ASSESS & BUILD CAPACITY	54	0.580645
1.4 PILOT	28	0.301075
2.1 EXECUTE THE ACTION	70	0.752688
2.2 COLLECT DATA	41	0.44086
2.3 MONITOR AND RESPOND	13	0.139785
3.1 ANALYSE AND EVALUATE	49	0.526882
3.2 DISSEMINATE	39	0.419355
3.3 DECIDE	36	0.387097

### Sheet: Income country
Variable: Income country
Framework	High (81)		Low.Middle (7)		HIC and LMIC (7)		No information (1)
1.1 IDENTIFY & UNDERSTAND THE PROBLEM	48	0.592593	4	0.571429	4	0.571429	0	0
1.1A IDENTIFY THE PROBLEM	31	0.382716	3	0.428571	4	0.571429	0	0
1.1B UNDERSTAND THE PROBLEM	36	0.444444	2	0.285714	1	0.142857	0	0
1.2 DECIDE AND PLAN FOR ACTION	77	0.950617	7	1	7	1	1	1
1.2A DEFINE THE SCOPE	45	0.555556	4	0.571429	5	0.714286	1	1
1.2B DEVELOP STRATEGY	54	0.666667	5	0.714286	6	0.857143	1	1
1.2C PLAN FOR ACTION	46	0.567901	5	0.714286	5	0.714286	1	1
1.2D IDENTIFY A TEAM & INTEREST HOLDERS	60	0.740741	6	0.857143	7	1	0	0
1.3 ASSESS & BUILD CAPACITY	44	0.54321	5	0.714286	5	0.714286	0	0
1.4 PILOT	26	0.320988	1	0.142857	1	0.142857	0	0
2.1 EXECUTE THE ACTION	59	0.728395	4	0.571429	6	0.857143	1	1
2.2 COLLECT DATA	31	0.382716	4	0.571429	4	0.571429	1	1
2.3 MONITOR AND RESPOND	13	0.160494	2	0.285714	2	0.285714	1	1
3.1 ANALYSE AND EVALUATE	43	0.530864	3	0.428571	2	0.285714	1	1
3.2 DISSEMINATE	32	0.395062	6	0.857143	1	0.142857	0	0
3.3 DECIDE	31	0.382716	2	0.285714	3	0.428571	0	0
Total (unique)	78	0.962963	7	1	7	1	1	1

### Sheet: Applied in LMIC
Variable: Applied in LMIC
Framework	Applied in LMIC = Yes (16)		Applied in LMIC = No (80)
1.1 IDENTIFY & UNDERSTAND THE PROBLEM	9	0.5625	47	0.5875
1.1A IDENTIFY THE PROBLEM	8	0.5	30	0.375
1.1B UNDERSTAND THE PROBLEM	3	0.1875	36	0.45
1.2 DECIDE AND PLAN FOR ACTION	16	1	76	0.95
1.2A DEFINE THE SCOPE	10	0.625	45	0.5625
1.2B DEVELOP STRATEGY	13	0.8125	53	0.6625
1.2C PLAN FOR ACTION	12	0.75	45	0.5625
1.2D IDENTIFY A TEAM & INTEREST HOLDERS	15	0.9375	58	0.725
1.3 ASSESS & BUILD CAPACITY	12	0.75	42	0.525
1.4 PILOT	4	0.25	24	0.3
2.1 EXECUTE THE ACTION	12	0.75	58	0.725
2.2 COLLECT DATA	10	0.625	30	0.375
2.3 MONITOR AND RESPOND	5	0.3125	13	0.1625
3.1 ANALYSE AND EVALUATE	6	0.375	43	0.5375
3.2 DISSEMINATE	8	0.5	31	0.3875
3.3 DECIDE	6	0.375	30	0.375
Total (unique)	16	1	77	0.9625

### Sheet: Audience
Variable: Audience
Framework	Academics (3)		Public Health practitioner (5)		Clinicians (45)		Multiple (32)		School teachers (1)		Business people (3)		Implementation support practitioners (1)		Governments/ Policymakers (6)
1.1 IDENTIFY & UNDERSTAND THE PROBLEM	2	0.666667	3	0.6	29	0.644444	16	0.5	1	1	2	0.666667	0	0	3	0.5
1.1A IDENTIFY THE PROBLEM	2	0.666667	2	0.4	20	0.444444	8	0.25	1	1	2	0.666667	0	0	3	0.5
1.1B UNDERSTAND THE PROBLEM	2	0.666667	2	0.4	20	0.444444	13	0.40625	0	0	1	0.333333	0	0	1	0.166667
1.2 DECIDE AND PLAN FOR ACTION	3	1	5	1	45	1	29	0.90625	1	1	2	0.666667	1	1	6	1
1.2A DEFINE THE SCOPE	2	0.666667	3	0.6	32	0.711111	11	0.34375	1	1	2	0.666667	1	1	3	0.5
1.2B DEVELOP STRATEGY	3	1	4	0.8	33	0.733333	19	0.59375	1	1	0	0	1	1	5	0.833333
1.2C PLAN FOR ACTION	0	0	5	1	27	0.6	17	0.53125	1	1	2	0.666667	1	1	4	0.666667
1.2D IDENTIFY A TEAM & INTEREST HOLDERS	2	0.666667	4	0.8	37	0.822222	22	0.6875	1	1	2	0.666667	1	1	4	0.666667
1.3 ASSESS & BUILD CAPACITY	0	0	5	1	26	0.577778	17	0.53125	0	0	1	0.333333	1	1	4	0.666667
1.4 PILOT	0	0	0	0	18	0.4	8	0.25	0	0	1	0.333333	0	0	1	0.166667
2.1 EXECUTE THE ACTION	2	0.666667	4	0.8	34	0.755556	22	0.6875	1	1	2	0.666667	1	1	4	0.666667
2.2 COLLECT DATA	1	0.333333	3	0.6	20	0.444444	12	0.375	0	0	1	0.333333	0	0	3	0.5
2.3 MONITOR AND RESPOND	0	0	2	0.4	6	0.133333	8	0.25	0	0	0	0	0	0	2	0.333333
3.1 ANALYSE AND EVALUATE	2	0.666667	3	0.6	25	0.555556	16	0.5	1	1	0	0	0	0	2	0.333333
3.2 DISSEMINATE	1	0.333333	1	0.2	21	0.466667	12	0.375	0	0	1	0.333333	0	0	3	0.5
3.3 DECIDE	1	0.333333	2	0.4	17	0.377778	14	0.4375	0	0	1	0.333333	1	1	0	0
Total (unique)	3	1	5	1	45	1	29	0.90625	1	1	3	1	1	1	6	1

### Sheet: Policy
Variable: Policy
Framework	National or State policy, regulation, law (11)		Local or Organisational policy, program, guideline (63)		Both (22)
1.1 IDENTIFY & UNDERSTAND THE PROBLEM	3	0.272727	39	0.619048	14	0.636364
1.1A IDENTIFY THE PROBLEM	3	0.272727	26	0.412698	9	0.409091
1.1B UNDERSTAND THE PROBLEM	1	0.0909091	28	0.444444	10	0.454545
1.2 DECIDE AND PLAN FOR ACTION	11	1	61	0.968254	20	0.909091
1.2A DEFINE THE SCOPE	5	0.454545	42	0.666667	8	0.363636
1.2B DEVELOP STRATEGY	9	0.818182	42	0.666667	15	0.681818
1.2C PLAN FOR ACTION	9	0.818182	35	0.555556	13	0.590909
1.2D IDENTIFY A TEAM & INTEREST HOLDERS	9	0.818182	47	0.746032	17	0.772727
1.3 ASSESS & BUILD CAPACITY	9	0.818182	35	0.555556	10	0.454545
1.4 PILOT	3	0.272727	23	0.365079	2	0.0909091
2.1 EXECUTE THE ACTION	8	0.727273	46	0.730159	16	0.727273
2.2 COLLECT DATA	6	0.545455	26	0.412698	8	0.363636
2.3 MONITOR AND RESPOND	6	0.545455	8	0.126984	4	0.181818
3.1 ANALYSE AND EVALUATE	4	0.363636	34	0.539683	11	0.5
3.2 DISSEMINATE	6	0.545455	28	0.444444	5	0.227273
3.3 DECIDE	3	0.272727	22	0.349206	11	0.5
Total (unique)	11	1	62	0.984127	20	0.909091

### Sheet: Purpose
Variable: Purpose of the framework
Framework	Equity (2)		Implementation (68)		Scale-up (7)		Sustainability (3)		LHS (11)		De-adoption (1)		Adapting (2)		Multiple (2)
1.1 IDENTIFY & UNDERSTAND THE PROBLEM	1	0.5	44	0.647059	3	0.428571	1	0.333333	4	0.363636	1	1	1	0.5	1	0.5
1.1A IDENTIFY THE PROBLEM	1	0.5	33	0.485294	0	0	0	0	2	0.181818	1	1	1	0.5	0	0
1.1B UNDERSTAND THE PROBLEM	1	0.5	28	0.411765	3	0.428571	1	0.333333	4	0.363636	1	1	0	0	1	0.5
1.2 DECIDE AND PLAN FOR ACTION	2	1	67	0.985294	7	1	3	1	8	0.727273	1	1	2	1	2	1
1.2A DEFINE THE SCOPE	2	1	44	0.647059	3	0.428571	2	0.666667	1	0.0909091	1	1	1	0.5	1	0.5
1.2B DEVELOP STRATEGY	2	1	48	0.705882	5	0.714286	1	0.333333	6	0.545455	1	1	1	0.5	2	1
1.2C PLAN FOR ACTION	1	0.5	40	0.588235	7	1	2	0.666667	4	0.363636	0	0	2	1	1	0.5
1.2D IDENTIFY A TEAM & INTEREST HOLDERS	2	1	51	0.75	7	1	2	0.666667	6	0.545455	1	1	2	1	2	1
1.3 ASSESS & BUILD CAPACITY	1	0.5	37	0.544118	6	0.857143	2	0.666667	4	0.363636	0	0	2	1	2	1
1.4 PILOT	0	0	23	0.338235	1	0.142857	1	0.333333	2	0.181818	0	0	0	0	1	0.5
2.1 EXECUTE THE ACTION	0	0	52	0.764706	7	1	3	1	4	0.363636	1	1	1	0.5	2	1
2.2 COLLECT DATA	1	0.5	28	0.411765	4	0.571429	3	1	3	0.272727	0	0	1	0.5	0	0
2.3 MONITOR AND RESPOND	0	0	12	0.176471	4	0.571429	1	0.333333	1	0.0909091	0	0	0	0	0	0
3.1 ANALYSE AND EVALUATE	0	0	35	0.514706	2	0.285714	3	1	7	0.636364	1	1	0	0	1	0.5
3.2 DISSEMINATE	2	1	31	0.455882	3	0.428571	0	0	3	0.272727	0	0	0	0	0	0
3.3 DECIDE	1	0.5	27	0.397059	2	0.285714	2	0.666667	3	0.272727	0	0	0	0	1	0.5
Total (unique)	2	1	68	1	7	1	3	1	8	0.727273	1	1	2	1	2	1
